# Enhanced NF-κB signaling in type-2 dendritic cells at baseline predicts non-response to adalimumab in psoriasis

**DOI:** 10.1101/2020.11.09.20228502

**Authors:** Rosa Andres-Ejarque, Hira Bahadur Ale, Katarzyna Grys, Isabella Tosi, Shane Solanky, Chrysanthi Ainali, Zeynep Catak, Hemawtee Sreeneebus, Jake Saklatvala, Nick Dand, Emanuele de Rinaldis, Anna Chapman, Frank O. Nestle, Michael R. Barnes, Richard B. Warren, Nick J. Reynolds, Christopher E.M. Griffiths, Jonathan N. Barker, Catherine H. Smith, Paola Di Meglio, on behalf of the PSORT Consortium

**Author notes:** **Address correspondence** to Paola Di Meglio, St. Johns Institute of Dermatology, Guy’s Hospital, Tower Wing, Great Maze Street, London SE1 9RT. EDR and FON’s present affiliation: Sanofi, Cambridge, Mass, USA. **Authorship note:** RBW, NJR, CEMG, JNB, CHS contributed equally to this work. The members of the PSORT consortium (excluding individually named authors of this work) are Richard Emsley, Andrea Evans, Katherine Payne, and Deborah Stocken. EdR and FON are currently employees of Sanofi. MRB has received honoraria and/or research grants from Janssen, Servier and Lilly. RBW has received honoraria and/or research grants from AbbVie, Almirall, Amgen, Boehringer Ingelheim, Celgene, Janssen, Leo, Lilly, Novartis, Pfizer, Sanofi, Xenoport, and UCB. NJR has received research grants from GSK-Stiefel and Novartis; and other income to Newcastle University from Almirall, Amgen, Janssen, Novartis, Sanofi Genzyme Regeneron and UCB Pharma Ltd for lectures/attendance at advisory boards. CEMG reports grants and/or personal fees from AbbVie, Almirall, Amgen, BMS, Celgene, Galderma, Janssen, Leo Pharma, Lilly, Novartis, Sandoz and UCB Pharma. JNB has received honoraria and/or research grants from AbbVie, Almirall, Amgen, Boehringer-Ingelheim, Bristol Myers Squibb, Celgene, Janssen, Leo, Lilly, Novartis, Samsung, Sun Pharma. CHS has received departmental research funding from AbbVie, GSK, Pfizer, Novartis, Regeneron, and Roche. PDM reports grants and/or personal fees from Janssen, Novartis, and UCB Pharma. All the other authors do not report any competing interest.

## Abstract

Biological therapies have transformed the management of psoriasis but clinical outcome is variable leaving an unmet clinical need for predictive biomarkers of response. To identify the immune determinants of response to the anti-TNF drug adalimumab and evaluate their predictive value, we performed in-depth immunomonitoring of blood immune cells of 67 psoriasis patients, before and during therapy. We assessed proximal TNF signaling events, by measuring NF-κB nuclear translocation and phosphorylation, and downstream effects, such as cell phenotype and function. Enhanced NF-κBp65 phosphorylation, induced by TNF and LPS in type-2 dendritic cells (DC) before therapy, significantly correlated with lack of clinical response after 12 weeks’ treatment. The heightened NF-κB activation was mechanistically linked to increased DC maturation *in vitro* and frequency of IL-17^+^T cells in the blood of non-responders before therapy. Moreover, lesional skin of non-responders contained more activated dermal DC and increased numbers of IL-17^+^T cells. sFinally, we identified and clinically validated LPS-induced NF-κBp65 phosphorylation before therapy as a predictive biomarker of non-response to adalimumab, with 100% sensitivity and 90.1% specificity in an independent cohort. Our study uncovers key molecular and cellular players underpinning adalimumab mechanisms of action in psoriasis and proposes a blood biomarker for predicting clinical outcome.
