## Supplemental Tables for "Enhanced NF-κB signaling in type-2 dendritic cells at baseline predicts non-response to adalimumab in psoriasis": Supplemental Table 4. Correlation analysis - NF-kB phosphorylation in dendritic cells and response to adalimumab.xlsx

### Sheet: Discovery cohort
cell.type	stimulation	visit	term	estimate	std.error	statistic.coef	p.value.coef	FDR	r.squared	adj.r.squared	sigma	statistic.r	p.value.r	df	logLik	AIC	BIC	deviance	df.residual
cDC2	LPS	baseline	log10FC_UNS	79.1516	15.0767	5.24994	0.000272612	0.00654268	0.714744	0.688812	13.9436	27.5619	0.000272612	2	-51.6156	109.231	110.926	2138.65	11
cDC2	TNF	baseline	log10FC_UNS	62.2822	33.8856	1.83802	0.0909304	0.785873	0.21968	0.154653	22.9779	3.37831	0.0909304	2	-62.6695	131.339	133.256	6335.81	12
pDCs	TNF	baseline	log10FC_UNS	69.0476	42.4389	1.62699	0.129694	0.785873	0.180725	0.112452	23.5445	2.64709	0.129694	2	-63.0106	132.021	133.938	6652.11	12
DN.DCs	LPS	baseline	log10FC_UNS	77.0876	50.6912	1.52073	0.156538	0.785873	0.173716	0.0985998	23.7313	2.31262	0.156538	2	-58.5287	123.057	124.752	6194.9	11
cDC2	TNF	week.1	log10FC_UNS	88.1825	60.9298	1.44728	0.173434	0.785873	0.148611	0.0776622	23.3732	2.09462	0.173434	2	-62.9084	131.817	133.734	6555.69	12
cDC2	LPS	week.1	log10FC_UNS	43.4545	38.7471	1.12149	0.28402	0.785873	0.0948685	0.0194409	24.0996	1.25774	0.28402	2	-63.3368	132.674	134.591	6969.51	12
cDC1	TNF	week.1	log10FC_UNS	59.6718	56.1799	1.06216	0.309074	0.785873	0.0859354	0.0097633	24.2183	1.12817	0.309074	2	-63.4056	132.811	134.728	7038.29	12
DN.DCs	TNF	week.1	log10FC_UNS	-192.847	195.538	-0.986241	0.343484	0.785873	0.0749784	-0.00210669	24.363	0.972671	0.343484	2	-63.489	132.978	134.895	7122.66	12
cDC1	TNF	baseline	log10FC_UNS	47.6124	54.4309	0.874732	0.398889	0.785873	0.059941	-0.0183972	25.2204	0.765157	0.398889	2	-63.9732	133.946	135.864	7632.81	12
cDC2	LPS	week.12	log10FC_UNS	31.2754	37.3694	0.836926	0.417754	0.785873	0.0511257	-0.0218646	24.5769	0.700445	0.417754	2	-68.238	142.476	144.6	7852.34	13
DN.DCs	LPS	week.12	log10FC_UNS	34.3664	41.8834	0.820526	0.426706	0.785873	0.0492394	-0.0238961	24.6014	0.673263	0.426706	2	-68.2529	142.506	144.63	7867.95	13
pDCs	LPS	week.1	log10FC_UNS	-45.6343	56.1126	-0.813264	0.431907	0.785873	0.0522373	-0.0267429	24.6606	0.661398	0.431907	2	-63.659	133.318	135.235	7297.77	12
DN.DCs	TNF	week.12	log10FC_UNS	61.5056	79.1075	0.777494	0.451924	0.785873	0.0479588	-0.0313779	25.1824	0.604497	0.451924	2	-63.9521	133.904	135.821	7609.84	12
DN.DCs	LPS	week.1	log10FC_UNS	-48.1174	74.1636	-0.648802	0.528688	0.785873	0.0338898	-0.0466194	24.8982	0.420943	0.528688	2	-63.7932	133.586	135.504	7439.04	12
cDC2	TNF	week.12	log10FC_UNS	25.5757	48.5204	0.527112	0.607723	0.785873	0.0226299	-0.0588176	25.5152	0.277847	0.607723	2	-64.1359	134.272	136.189	7812.3	12
pDCs	LPS	baseline	log10FC_UNS	39.7544	81.1315	0.49	0.634706	0.785873	0.023447	-0.0742083	25.715	0.2401	0.634706	2	-54.8982	115.796	117.251	6612.63	10
cDC1	TNF	week.12	log10FC_UNS	-22.1758	46.7357	-0.474495	0.643665	0.785873	0.0184166	-0.063382	25.5701	0.225145	0.643665	2	-64.166	134.332	136.249	7845.98	12
pDCs	LPS	week.12	log10FC_UNS	27.8492	72.1481	0.386001	0.705739	0.785873	0.0113314	-0.06472	25.087	0.148996	0.705739	2	-68.5461	143.092	145.216	8181.66	13
pDCs	TNF	week.12	log10FC_UNS	32.3745	84.8555	0.381525	0.709483	0.785873	0.0119848	-0.0703498	25.6538	0.145562	0.709483	2	-64.2118	134.424	136.341	7897.39	12
cDC1	LPS	week.12	log10FC_UNS	-17.9114	48.7743	-0.367231	0.719356	0.785873	0.0102672	-0.0658661	25.1005	0.134859	0.719356	2	-68.5541	143.108	145.232	8190.47	13
pDCs	TNF	week.1	log10FC_UNS	19.5456	56.549	0.345641	0.735596	0.785873	0.00985749	-0.0726544	25.206	0.119468	0.735596	2	-63.9652	133.93	135.848	7624.09	12
cDC1	LPS	baseline	log10FC_UNS	13.1612	38.8729	0.338569	0.741309	0.785873	0.0103133	-0.0796582	25.972	0.114629	0.741309	2	-59.7016	125.403	127.098	7419.98	11
DN.DCs	TNF	baseline	log10FC_UNS	-25.7449	79.9985	-0.321817	0.753128	0.785873	0.00855668	-0.0740636	25.9005	0.103566	0.753128	2	-64.3458	134.692	136.609	8050.02	12
cDC1	LPS	week.1	log10FC_UNS	-3.69226	52.9079	-0.0697867	0.945513	0.945513	0.000405684	-0.0828938	25.326	0.00487018	0.945513	2	-64.0317	134.063	135.981	7696.87	12

### Sheet: Replication cohort
cell.type	stimulation	visit	term	estimate	std.error	statistic.coef	p.value.coef	FDR	r.squared	adj.r.squared	sigma	statistic.r	p.value.r	df	logLik	AIC	BIC	deviance	df.residual
pDCs	TNF	baseline	log10FC_UNS	57.542	15.3247	3.75485	0.00213283	0.051188	0.50176	0.466171	10.0541	14.0989	0.00213283	2	-58.5624	123.125	125.443	1415.18	14
cDC2	TNF	baseline	log10FC_UNS	47.2582	14.6853	3.21806	0.00619406	0.0743288	0.42519	0.384132	10.799	10.3559	0.00619406	2	-59.7061	125.412	127.73	1632.66	14
cDC2	LPS	baseline	log10FC_UNS	37.1889	14.1533	2.62758	0.020883	0.167064	0.346872	0.296631	11.6333	6.9042	0.020883	2	-57.0189	120.038	122.162	1759.34	13
pDCs	LPS	week.12	log10FC_UNS	-62.8781	38.355	-1.63937	0.123405	0.608805	0.16105	0.101125	20.4541	2.68754	0.123405	2	-69.9257	145.851	148.169	5857.18	14
cDC1	LPS	baseline	log10FC_UNS	34.7318	21.2928	1.63115	0.126834	0.608805	0.169895	0.106041	13.1151	2.66066	0.126834	2	-58.8173	123.635	125.759	2236.07	13
DN.DCs	TNF	baseline	log10FC_UNS	74.8349	53.4683	1.39961	0.183396	0.733585	0.122747	0.0600865	13.3409	1.95892	0.183396	2	-63.0881	132.176	134.494	2491.71	14
pDCs	TNF	week.12	log10FC_UNS	-36.1138	29.0765	-1.24203	0.23463	0.785731	0.099252	0.0349129	21.194	1.54264	0.23463	2	-70.4943	146.989	149.306	6288.63	14
cDC2	TNF	week.1	log10FC_UNS	21.9777	18.8986	1.16293	0.26191	0.785731	0.0779375	0.0203086	12.9091	1.3524	0.26191	2	-70.5237	147.047	149.719	2666.34	16
pDCs	LPS	baseline	log10FC_UNS	25.0406	24.3325	1.0291	0.3222	0.859201	0.0753285	0.00419992	13.842	1.05905	0.3222	2	-59.6264	125.253	127.377	2490.8	13
DN.DCs	TNF	week.1	log10FC_UNS	-39.0568	50.4932	-0.773506	0.450501	0.931763	0.0360465	-0.0242006	13.1991	0.598311	0.450501	2	-70.9236	147.847	150.518	2787.47	16
cDC1	TNF	baseline	log10FC_UNS	16.0678	21.9369	0.732456	0.475975	0.931763	0.0369066	-0.0318858	13.9784	0.536492	0.475975	2	-63.8349	133.67	135.988	2735.53	14
cDC1	LPS	week.1	log10FC_UNS	-16.141	23.7413	-0.67987	0.50574	0.931763	0.0264699	-0.0307966	12.8695	0.462223	0.50574	2	-74.4456	154.891	157.725	2815.63	17
cDC2	TNF	week.12	log10FC_UNS	14.6298	28.0419	0.521712	0.610026	0.931763	0.0190709	-0.0509954	22.1172	0.272184	0.610026	2	-71.1765	148.353	150.671	6848.42	14
cDC1	TNF	week.12	log10FC_UNS	-14.6847	29.7726	-0.493229	0.629497	0.931763	0.01708	-0.0531286	22.1397	0.243275	0.629497	2	-71.1927	148.385	150.703	6862.32	14
cDC2	LPS	week.1	log10FC_UNS	13.2845	28.9235	0.459299	0.651838	0.931763	0.012257	-0.0458455	12.9631	0.210955	0.651838	2	-74.5833	155.167	158	2856.73	17
DN.DCs	TNF	week.12	log10FC_UNS	-36.9217	103.797	-0.355712	0.727359	0.931763	0.00895696	-0.0618318	22.231	0.126531	0.727359	2	-71.2586	148.517	150.835	6919.03	14
cDC1	LPS	week.12	log10FC_UNS	-7.94404	24.864	-0.3195	0.754065	0.931763	0.00723865	-0.0636729	22.2502	0.10208	0.754065	2	-71.2724	148.545	150.863	6931.03	14
cDC1	TNF	week.1	log10FC_UNS	-5.37051	19.0961	-0.281237	0.782134	0.931763	0.00491906	-0.0572735	13.4106	0.079094	0.782134	2	-71.2096	148.419	151.09	2877.49	16
pDCs	LPS	week.1	log10FC_UNS	13.8728	50.0258	0.277313	0.784883	0.931763	0.00450332	-0.0540553	13.0139	0.0769027	0.784883	2	-74.6576	155.315	158.148	2879.16	17
DN.DCs	LPS	week.12	log10FC_UNS	-23.6951	108.645	-0.218096	0.830501	0.931763	0.00338607	-0.0678006	22.2934	0.047566	0.830501	2	-71.3034	148.607	150.925	6957.92	14
DN.DCs	LPS	baseline	log10FC_UNS	7.17943	34.7411	0.206655	0.839481	0.931763	0.00327435	-0.0733969	14.3712	0.0427063	0.839481	2	-60.1892	126.378	128.503	2684.9	13
DN.DCs	LPS	week.1	log10FC_UNS	-8.23648	49.371	-0.166828	0.869473	0.931763	0.00163448	-0.0570929	13.0327	0.0278317	0.869473	2	-74.6849	155.37	158.203	2887.46	17
cDC2	LPS	week.12	log10FC_UNS	-2.63497	22.2241	-0.118564	0.907305	0.931763	0.00100309	-0.0703538	22.32	0.0140574	0.907305	2	-71.3225	148.645	150.963	6974.56	14
pDCs	TNF	week.1	log10FC_UNS	1.51473	17.4138	0.0869844	0.931763	0.931763	0.00047267	-0.0619978	13.4405	0.00756629	0.931763	2	-71.2497	148.499	151.171	2890.34	16

### Sheet: Combined cohort
cell.type	stimulation	visit	term	estimate	std.error	statistic.coef	p.value.coef	FDR	r.squared	adj.r.squared	sigma	statistic.r	p.value.r	df	logLik	AIC	BIC	deviance	df.residual
cDC2	LPS	baseline	log10FC_UNS	60.8501	10.2938	5.91136	3.09521e-06	7.4285e-05	0.57338	0.556971	13.2485	34.9442	3.09521e-06	2	-111.042	228.083	232.08	4563.6	26
cDC2	TNF	baseline	log10FC_UNS	56.0135	16.7818	3.33776	0.00239711	0.0287654	0.284631	0.259082	17.0476	11.1407	0.00239711	2	-126.614	259.227	263.431	8137.38	28
pDCs	TNF	baseline	log10FC_UNS	61.4189	20.3691	3.01529	0.0054087	0.0432696	0.24512	0.21816	17.5121	9.09197	0.0054087	2	-127.42	260.84	265.044	8586.83	28
cDC2	TNF	week.1	log10FC_UNS	43.1683	22.1902	1.94538	0.0611532	0.366919	0.112019	0.0824194	18.1797	3.7845	0.0611532	2	-137.183	280.366	284.764	9915.06	30
cDC2	LPS	week.1	log10FC_UNS	39.523	21.882	1.80619	0.080607	0.386914	0.0952158	0.0660292	18.068	3.26231	0.080607	2	-141.3	288.6	293.09	10120	31
DN.DCs	LPS	baseline	log10FC_UNS	51.0836	30.4001	1.68038	0.104862	0.419446	0.0979634	0.0632697	19.2645	2.82366	0.104862	2	-121.524	249.048	253.045	9649.18	26
cDC1	LPS	baseline	log10FC_UNS	27.7053	20.8704	1.32749	0.195884	0.671603	0.0634761	0.027456	19.6293	1.76224	0.195884	2	-122.049	250.099	254.096	10018.1	26
pDCs	LPS	baseline	log10FC_UNS	34.1515	29.9383	1.14073	0.264794	0.724171	0.0494752	0.0114542	19.7179	1.30126	0.264794	2	-117.774	241.547	245.435	9719.86	25
cDC1	TNF	baseline	log10FC_UNS	27.2119	25.0596	1.08589	0.286789	0.724171	0.0404108	0.00613978	19.7443	1.17915	0.286789	2	-131.019	268.038	272.242	10915.4	28
pDCs	LPS	week.12	log10FC_UNS	-36.0016	35.2042	-1.02265	0.314928	0.724171	0.0348074	0.00152492	22.5438	1.04582	0.314928	2	-139.533	285.065	289.367	14738.4	29
pDCs	TNF	week.12	log10FC_UNS	-26.0633	28.888	-0.902218	0.374637	0.724171	0.0282501	-0.00645526	22.7971	0.813998	0.374637	2	-135.332	276.665	280.868	14551.8	28
DN.DCs	TNF	week.1	log10FC_UNS	-56.3921	65.3085	-0.863473	0.394729	0.724171	0.0242501	-0.00827485	19.057	0.745585	0.394729	2	-138.691	283.383	287.78	10895.1	30
cDC2	TNF	week.12	log10FC_UNS	17.8547	24.0838	0.741359	0.464649	0.724171	0.0192511	-0.0157756	22.9024	0.549613	0.464649	2	-135.471	276.941	281.145	14686.6	28
cDC1	TNF	week.12	log10FC_UNS	-15.9084	23.7363	-0.670212	0.508213	0.724171	0.015789	-0.0193614	22.9428	0.449185	0.508213	2	-135.523	277.047	281.25	14738.4	28
pDCs	LPS	week.1	log10FC_UNS	-24.224	36.6793	-0.660427	0.513858	0.724171	0.0138746	-0.0179359	18.8627	0.436164	0.513858	2	-142.72	291.441	295.93	11029.8	31
cDC1	TNF	week.1	log10FC_UNS	14.1962	23.2224	0.611315	0.545596	0.724171	0.0123036	-0.0206196	19.1733	0.373706	0.545596	2	-138.886	283.772	288.169	11028.5	30
pDCs	TNF	week.1	log10FC_UNS	11.6004	20.9866	0.552756	0.584526	0.724171	0.0100819	-0.0229153	19.1948	0.305539	0.584526	2	-138.922	283.844	288.241	11053.3	30
DN.DCs	TNF	baseline	log10FC_UNS	25.6319	46.4722	0.551553	0.58563	0.724171	0.0107479	-0.0245825	20.0471	0.304211	0.58563	2	-131.476	268.952	273.155	11252.8	28
DN.DCs	LPS	week.12	log10FC_UNS	14.7241	29.0202	0.507376	0.615728	0.724171	0.0087988	-0.0253806	22.8455	0.25743	0.615728	2	-139.945	285.889	290.191	15135.6	29
cDC1	LPS	week.12	log10FC_UNS	-9.91162	20.0906	-0.493345	0.625484	0.724171	0.00832289	-0.0258729	22.851	0.24339	0.625484	2	-139.952	285.904	290.206	15142.8	29
DN.DCs	TNF	week.12	log10FC_UNS	27.4165	56.8971	0.481861	0.63365	0.724171	0.0082243	-0.0271963	23.0308	0.23219	0.63365	2	-135.638	277.277	281.48	14851.7	28
cDC2	LPS	week.12	log10FC_UNS	6.71574	18.7275	0.358604	0.722489	0.78817	0.00441478	-0.0299157	22.8959	0.128596	0.722489	2	-140.013	286.026	290.328	15202.5	29
DN.DCs	LPS	week.1	log10FC_UNS	-8.95406	41.3332	-0.216631	0.829915	0.865998	0.00151155	-0.0306978	18.9805	0.046929	0.829915	2	-142.926	291.852	296.342	11168.1	31
cDC1	LPS	week.1	log10FC_UNS	1.29053	24.7065	0.0522343	0.958677	0.958677	8.80059e-05	-0.0321672	18.9941	0.00272842	0.958677	2	-142.95	291.899	296.389	11184	31
