## Supplemental Tables for "Enhanced NF-κB signaling in type-2 dendritic cells at baseline predicts non-response to adalimumab in psoriasis": Supplemental Table 1. Effect of adalimumab on NF-kB translocation in immune cells.xlsx

### Sheet: Sheet 1
cell.type	stimulation	.y.	group1	group2	p	p.adj	method	median.rd.score.baseline	median.rd.score.visit	percentage.inhibition
NKT.cells	TNF	rd.score	baseline	week.4	2.01911e-05	0.00017	Wilcoxon	1.2316	0.0394376	96.7978
NK.cells	TNF	rd.score	baseline	week.4	0.000111219	0.00067	Wilcoxon	0.932069	0.049814	94.6555
CD4.T.cells	TNF	rd.score	baseline	week.4	1.60247e-06	3.4e-05	Wilcoxon	1.2916	0.0698586	94.5913
CD4.T.cells	TNF	rd.score	baseline	week.1	1.06831e-07	4.5e-06	Wilcoxon	1.2916	0.0784182	93.9286
CD8.T.cells	TNF	rd.score	baseline	week.1	2.40371e-06	3.4e-05	Wilcoxon	1.2382	0.114203	90.7767
CD4.T.cells	TNF	rd.score	baseline	week.12	8.73144e-05	0.00061	Wilcoxon	1.2916	0.108053	91.6342
CD8.T.cells	TNF	rd.score	baseline	week.12	0.000515506	0.0024	Wilcoxon	1.2382	0.143366	88.4214
CD8.T.cells	TNF	rd.score	baseline	week.4	5.18133e-06	5.4e-05	Wilcoxon	1.2382	0.081095	93.4505
NKT.cells	TNF	rd.score	baseline	week.1	0.000142891	0.00075	Wilcoxon	1.2316	0.16393	86.6897
NKT.cells	TNF	rd.score	baseline	week.12	0.00205831	0.0066	Wilcoxon	1.2316	0.187798	84.7516
dendritic.cells	TNF	rd.score	baseline	week.1	0.00160003	0.0061	Wilcoxon	0.874811	0.358365	59.0352
dendritic.cells	TNF	rd.score	baseline	week.4	0.00190609	0.0066	Wilcoxon	0.874811	0.42189	51.7736
NK.cells	TNF	rd.score	baseline	week.1	0.00083409	0.0035	Wilcoxon	0.932069	0.164282	82.3745
dendritic.cells	TNF	rd.score	baseline	week.12	0.00864181	0.026	Wilcoxon	0.874811	0.261198	70.1424
NK.cells	TNF	rd.score	baseline	week.12	0.0148353	0.042	Wilcoxon	0.932069	0.248454	73.3438
NKT.cells	LPS	rd.score	baseline	week.4	0.119121	0.31	Wilcoxon	0.0049533	-0.0934485	100
CD4.T.cells	LPS	rd.score	baseline	week.1	0.169623	0.42	Wilcoxon	0.025448	0.00239547	90.5868
monocytes	LPS	rd.score	baseline	week.4	0.197116	0.46	Wilcoxon	0.970508	1.41216	0
NK.cells	LPS	rd.score	baseline	week.4	0.21736	0.46	Wilcoxon	0.0737292	0.0180903	75.4639
CD8.T.cells	LPS	rd.score	baseline	week.1	0.21736	0.46	Wilcoxon	0.0109315	-0.014298	100
neutrophils	TNF	rd.score	baseline	week.1	0.240046	0.48	Wilcoxon	0.630593	0.320277	49.2101
dendritic.cells	LPS	rd.score	baseline	week.1	0.302163	0.58	Wilcoxon	0.51266	0.387952	24.3256
neutrophils	TNF	rd.score	baseline	week.4	0.337821	0.59	Wilcoxon	0.630593	0.252003	60.0371
CD8.T.cells	LPS	rd.score	baseline	week.4	0.322857	0.59	Wilcoxon	0.0109315	-0.00725499	100
NK.cells	LPS	rd.score	baseline	week.12	0.413046	0.68	Wilcoxon	0.0737292	0.052177	29.2315
neutrophils	LPS	rd.score	baseline	week.12	0.423232	0.68	Wilcoxon	0.470387	0.628799	0
monocytes	LPS	rd.score	baseline	week.12	0.467855	0.7	Wilcoxon	0.970508	1.29459	0
dendritic.cells	LPS	rd.score	baseline	week.12	0.458269	0.7	Wilcoxon	0.51266	0.463578	9.57404
monocytes	TNF	rd.score	baseline	week.4	0.606318	0.88	Wilcoxon	0.889597	0.618902	30.429
monocytes	TNF	rd.score	baseline	week.1	0.699353	0.92	Wilcoxon	0.889597	0.768629	13.598
NK.cells	LPS	rd.score	baseline	week.1	0.683263	0.92	Wilcoxon	0.0737292	0.0289785	60.696
NKT.cells	LPS	rd.score	baseline	week.1	0.653903	0.92	Wilcoxon	0.0049533	0.00460498	7.03196
neutrophils	TNF	rd.score	baseline	week.12	0.758724	0.95	Wilcoxon	0.630593	0.384556	39.0168
neutrophils	LPS	rd.score	baseline	week.4	0.77012	0.95	Wilcoxon	0.470387	0.536019	0
CD4.T.cells	LPS	rd.score	baseline	week.12	0.813179	0.96	Wilcoxon	0.025448	0.0440616	0
CD4.T.cells	LPS	rd.score	baseline	week.4	0.829096	0.96	Wilcoxon	0.025448	0.045927	0
CD8.T.cells	LPS	rd.score	baseline	week.12	0.846694	0.96	Wilcoxon	0.0109315	0.01738	0
monocytes	TNF	rd.score	baseline	week.12	0.91769	1	Wilcoxon	0.889597	0.932663	0
monocytes	LPS	rd.score	baseline	week.1	1	1	Wilcoxon	0.970508	1.2257	0
NKT.cells	LPS	rd.score	baseline	week.12	0.972539	1	Wilcoxon	0.0049533	0.0265498	0
neutrophils	LPS	rd.score	baseline	week.1	0.951039	1	Wilcoxon	0.470387	0.403291	14.2639
dendritic.cells	LPS	rd.score	baseline	week.4	0.980972	1	Wilcoxon	0.51266	0.492943	3.84604
