## Supplemental Tables for "Enhanced NF-κB signaling in type-2 dendritic cells at baseline predicts non-response to adalimumab in psoriasis": Supplemental Table 2.xlsx

### Sheet: Baseline
cell.type	stimulation	visit	term	estimate	std.error	statistic.coef	p.value.coef	FDR	r.squared	adj.r.squared	sigma	statistic.r	p.value.r	df	logLik	AIC	BIC	deviance	df.residual
dendritic.cells	LPS	baseline	rd.score	40.8157	10.4675	3.89926	0.00247973	0.0247973	0.580221	0.542059	11.0843	15.2042	0.00247973	2	-48.6322	103.264	104.959	1351.47	11
monocytes	TNF	baseline	rd.score	-14.5068	13.782	-1.05258	0.31997	0.93636	0.10961	0.0106782	19.4707	1.10793	0.31997	2	-47.1626	100.325	101.519	3411.96	9
neutrophils	TNF	baseline	rd.score	-10.9782	12.6423	-0.868373	0.399832	0.93636	0.0511094	-0.0166685	23.8891	0.754071	0.399832	2	-72.4095	150.819	153.137	7989.67	14
neutrophils	LPS	baseline	rd.score	-8.29418	12.7453	-0.650764	0.525736	0.93636	0.0293614	-0.0399699	24.1613	0.423494	0.525736	2	-72.5908	151.182	153.499	8172.78	14
CD8.T.cells	TNF	baseline	rd.score	-6.89432	12.3109	-0.560018	0.584989	0.93636	0.0235563	-0.0515547	24.6833	0.31362	0.584989	2	-68.3027	142.605	144.73	7920.42	13
dendritic.cells	TNF	baseline	rd.score	-9.43257	18.7675	-0.502601	0.623651	0.93636	0.019061	-0.0563958	23.1087	0.252608	0.623651	2	-67.3139	140.628	142.752	6942.14	13
monocytes	LPS	baseline	rd.score	4.23955	10.5612	0.401426	0.697471	0.93636	0.0175898	-0.0915668	20.4521	0.161143	0.697471	2	-47.7036	101.407	102.601	3764.58	9
CD4.T.cells	TNF	baseline	rd.score	-3.73582	14.0424	-0.266039	0.794382	0.93636	0.00541488	-0.0710917	24.9115	0.0707767	0.794382	2	-68.4408	142.882	145.006	8067.58	13
NKT.cells	TNF	baseline	rd.score	-1.69271	11.8842	-0.142434	0.889875	0.93636	0.0022491	-0.108612	26.3594	0.0202875	0.889875	2	-50.4947	106.989	108.183	6253.38	9
NK.cells	TNF	baseline	rd.score	-0.813342	9.99134	-0.0814047	0.93636	0.93636	0.000509489	-0.0763744	24.5014	0.00662673	0.93636	2	-68.1918	142.384	144.508	7804.13	13

### Sheet: Week 1
cell.type	stimulation	visit	term	estimate	std.error	statistic.coef	p.value.coef	FDR	r.squared	adj.r.squared	sigma	statistic.r	p.value.r	df	logLik	AIC	BIC	deviance	df.residual
NK.cells	TNF	week.1	rd.score	-47.8163	34.4879	-1.38646	0.188924	0.950755	0.12882	0.0618058	22.8747	1.92228	0.188924	2	-67.1613	140.323	142.447	6802.27	13
NKT.cells	TNF	week.1	rd.score	-78.3423	69.7659	-1.12293	0.2985	0.950755	0.152642	0.0315912	27.3658	1.26097	0.2985	2	-41.4232	88.8463	89.438	5242.2	7
dendritic.cells	TNF	week.1	rd.score	-15.0553	25.3045	-0.594964	0.562919	0.950755	0.0286533	-0.0522922	25.1332	0.353983	0.562919	2	-63.9247	133.849	135.767	7580.14	12
monocytes	TNF	week.1	rd.score	5.66119	12.6709	0.446787	0.665586	0.950755	0.0216986	-0.0870016	20.4092	0.199619	0.665586	2	-47.6805	101.361	102.555	3748.84	9
CD4.T.cells	TNF	week.1	rd.score	-42.9644	100.844	-0.42605	0.678288	0.950755	0.0162338	-0.0731995	24.4043	0.181519	0.678288	2	-58.8922	123.784	125.479	6551.28	11
neutrophils	TNF	week.1	rd.score	-13.2982	41.3145	-0.321878	0.753083	0.950755	0.00855988	-0.0740601	25.3953	0.103605	0.753083	2	-64.07	134.14	136.057	7739.03	12
dendritic.cells	LPS	week.1	rd.score	-6.24754	24.0541	-0.259728	0.799476	0.950755	0.00559015	-0.0772773	25.4298	0.0674589	0.799476	2	-64.089	134.178	136.095	7760.12	12
monocytes	LPS	week.1	rd.score	2.93642	15.2296	0.19281	0.851389	0.950755	0.00411363	-0.10654	20.5919	0.0371756	0.851389	2	-47.7785	101.557	102.751	3816.22	9
CD8.T.cells	TNF	week.1	rd.score	-12.2837	84.6648	-0.145087	0.887267	0.950755	0.00190999	-0.0888255	24.5813	0.0210501	0.887267	2	-58.9862	123.972	125.667	6646.67	11
neutrophils	LPS	week.1	rd.score	1.18379	18.7718	0.0630621	0.950755	0.950755	0.000331292	-0.0829744	25.5004	0.00397683	0.950755	2	-64.1278	134.256	136.173	7803.27	12

### Sheet: Week 4
cell.type	stimulation	visit	term	estimate	std.error	statistic.coef	p.value.coef	FDR	r.squared	adj.r.squared	sigma	statistic.r	p.value.r	df	logLik	AIC	BIC	deviance	df.residual
monocytes	LPS	week.4	rd.score	18.0645	13.7706	1.31182	0.225972	0.663046	0.177029	0.0741572	19.8163	1.72087	0.225972	2	-42.9387	91.8774	92.7852	3141.49	8
NKT.cells	TNF	week.4	rd.score	25.581	23.3249	1.09673	0.294282	0.663046	0.0911026	0.0153611	23.8421	1.20281	0.294282	2	-63.1864	132.373	134.29	6821.34	12
CD8.T.cells	TNF	week.4	rd.score	-19.9191	20.9566	-0.950491	0.36228	0.663046	0.0758968	-0.00811254	24.892	0.903433	0.36228	2	-59.1495	124.299	125.994	6815.75	11
CD4.T.cells	TNF	week.4	rd.score	-19.984	21.2564	-0.940139	0.367333	0.663046	0.0743749	-0.00977283	24.9125	0.883861	0.367333	2	-59.1602	124.32	126.015	6826.97	11
neutrophils	TNF	week.4	rd.score	-20.8016	22.3239	-0.931809	0.368418	0.663046	0.0626082	-0.00949883	24.276	0.868268	0.368418	2	-68.0531	142.106	144.23	7661.2	13
neutrophils	LPS	week.4	rd.score	11.9995	13.7249	0.874284	0.397828	0.663046	0.0555327	-0.0171187	24.3674	0.764372	0.397828	2	-68.1095	142.219	144.343	7719.02	13
dendritic.cells	LPS	week.4	rd.score	-13.2254	25.4407	-0.519853	0.612622	0.850686	0.0220246	-0.0594734	25.8049	0.270247	0.612622	2	-64.294	134.588	136.505	7990.72	12
dendritic.cells	TNF	week.4	rd.score	-8.25546	20.3286	-0.406101	0.691817	0.850686	0.0135569	-0.0686467	19.9631	0.164918	0.691817	2	-60.7005	127.401	129.318	4782.29	12
NK.cells	TNF	week.4	rd.score	-6.41141	23.3216	-0.274913	0.788059	0.850686	0.00625867	-0.0765531	24.9301	0.0755771	0.788059	2	-63.8111	133.622	135.539	7458.1	12
monocytes	TNF	week.4	rd.score	2.4769	12.785	0.193735	0.850686	0.850686	0.00415302	-0.106497	20.5915	0.0375331	0.850686	2	-47.7783	101.557	102.75	3816.07	9

### Sheet: Week 12
cell.type	stimulation	visit	term	estimate	std.error	statistic.coef	p.value.coef	FDR	r.squared	adj.r.squared	sigma	statistic.r	p.value.r	df	logLik	AIC	BIC	deviance	df.residual
monocytes	LPS	week.12	rd.score	-24.8542	20.702	-1.20057	0.264257	0.838413	0.152666	0.0467487	20.0644	1.44137	0.264257	2	-43.0631	92.1263	93.034	3220.64	8
NK.cells	TNF	week.12	rd.score	14.2566	13.8235	1.03133	0.324529	0.838413	0.0881692	0.00527546	25.941	1.06364	0.324529	2	-59.6861	125.372	127.067	7402.32	11
CD4.T.cells	TNF	week.12	rd.score	12.9584	13.1616	0.98456	0.344276	0.838413	0.0747422	-0.00236258	25.0087	0.969359	0.344276	2	-63.8552	133.71	135.628	7505.22	12
CD8.T.cells	TNF	week.12	rd.score	12.0621	13.6744	0.882097	0.395051	0.838413	0.0608929	-0.0173661	25.1952	0.778095	0.395051	2	-63.9592	133.918	135.836	7617.56	12
dendritic.cells	LPS	week.12	rd.score	-13.8471	19.4076	-0.713488	0.489189	0.838413	0.0406957	-0.0392464	25.6718	0.509065	0.489189	2	-64.2216	134.443	136.36	7908.5	12
NKT.cells	TNF	week.12	rd.score	15.0027	21.3951	0.701222	0.503048	0.838413	0.057905	-0.0598569	28.5294	0.491712	0.503048	2	-46.583	99.166	100.074	6511.41	8
monocytes	TNF	week.12	rd.score	-7.36121	14.506	-0.50746	0.625523	0.871844	0.0311857	-0.0899161	21.4545	0.257516	0.625523	2	-43.733	93.466	94.3738	3682.37	8
neutrophils	TNF	week.12	rd.score	-7.63704	19.1788	-0.398201	0.697475	0.871844	0.0130414	-0.0692052	26.2967	0.158564	0.697475	2	-64.5583	135.117	137.034	8298.23	12
dendritic.cells	TNF	week.12	rd.score	-3.54296	15.4488	-0.229336	0.822177	0.91353	0.00402946	-0.0725837	25.396	0.0525949	0.822177	2	-68.7297	143.459	145.584	8384.46	13
neutrophils	LPS	week.12	rd.score	-0.835601	19.9195	-0.041949	0.967229	0.967229	0.000146622	-0.0831745	26.468	0.00175972	0.967229	2	-64.6492	135.298	137.216	8406.64	12
