## Supplemental Tables for "Enhanced NF-κB signaling in type-2 dendritic cells at baseline predicts non-response to adalimumab in psoriasis": Supplemental Table 3. Effect of adalimumab on NF-kB phosphorylation in immune cells.xlsx

### Sheet: Sheet 1
cell.type	stimulation	.y.	group1	group2	p	p.adj	method	median.baseline	median.visit
cDC2	TNF	log10FC_UNS	baseline	week.12	0.00764731	0.19	Wilcoxon	0.0543826	0.136819
CD16.monocytes	TNF	log10FC_UNS	baseline	week.12	0.00918057	0.19	Wilcoxon	0.0747667	0.150651
CD16.monocytes	LPS	log10FC_UNS	baseline	week.12	0.0140567	0.19	Wilcoxon	0.34462	0.428269
CD4.T.cells	TNF	log10FC_UNS	baseline	week.12	0.0161784	0.19	Wilcoxon	0.0550602	0.150305
cDC2	IL1b	log10FC_UNS	baseline	week.12	0.0201103	0.19	Wilcoxon	0.119922	0.278366
CD8.T.cells	TNF	log10FC_UNS	baseline	week.12	0.0223583	0.19	Wilcoxon	0.063528	0.148128
NK.cells	TNF	log10FC_UNS	baseline	week.12	0.0307449	0.19	Wilcoxon	0.0910373	0.126434
NKT.cells	LPS	log10FC_UNS	baseline	week.12	0.0348267	0.19	Wilcoxon	-0.00741968	0.0347993
CD4.T.cells	LPS	log10FC_UNS	baseline	week.12	0.0361915	0.19	Wilcoxon	0.0199194	0.081701
CD8.T.cells	LPS	log10FC_UNS	baseline	week.12	0.0361915	0.19	Wilcoxon	0.0185357	0.0584807
CD16.monocytes	IL1b	log10FC_UNS	baseline	week.12	0.0368046	0.19	Wilcoxon	0.0101594	0.051231
NK.cells	IL1b	log10FC_UNS	baseline	week.12	0.0384889	0.19	Wilcoxon	-0.0248783	0.0148491
DN.DCs	TNF	log10FC_UNS	baseline	week.1	0.0410808	0.19	Wilcoxon	0.00837036	0.0452015
NKT.cells	TNF	log10FC_UNS	baseline	week.12	0.044579	0.19	Wilcoxon	0.0546937	0.129449
CD14.monocytes	LPS	log10FC_UNS	baseline	week.12	0.0506131	0.19	Wilcoxon	0.396228	0.456185
cDC2	LPS	log10FC_UNS	baseline	week.12	0.0506131	0.19	Wilcoxon	0.126189	0.182446
CD8.T.cells	TNF	log10FC_UNS	baseline	week.1	0.0523202	0.19	Wilcoxon	0.063528	0.13708
CD4.T.cells	IL1b	log10FC_UNS	baseline	week.12	0.0539633	0.19	Wilcoxon	-0.0123038	0.0585136
CD8.T.cells	IL1b	log10FC_UNS	baseline	week.12	0.0544689	0.19	Wilcoxon	-0.0198192	0.0286903
pDCs	TNF	log10FC_UNS	baseline	week.12	0.0570643	0.19	Wilcoxon	0.0644797	0.15749
NK.cells	IL1b	log10FC_UNS	baseline	week.1	0.067024	0.21	Wilcoxon	-0.0248783	0.0101298
CD16.monocytes	TNF	log10FC_UNS	baseline	week.1	0.070095	0.21	Wilcoxon	0.0747667	0.11977
pDCs	TNF	log10FC_UNS	baseline	week.1	0.0723403	0.21	Wilcoxon	0.0644797	0.148026
intermediate.monocytes	TNF	log10FC_UNS	baseline	week.12	0.0906026	0.25	Wilcoxon	0.142762	0.191276
NKT.cells	TNF	log10FC_UNS	baseline	week.1	0.104059	0.26	Wilcoxon	0.0546937	0.0910407
NK.cells	TNF	log10FC_UNS	baseline	week.1	0.105254	0.26	Wilcoxon	0.0910373	0.0995507
CD8.T.cells	IL1b	log10FC_UNS	baseline	week.1	0.107452	0.26	Wilcoxon	-0.0198192	0.0398285
CD16.monocytes	IL1b	log10FC_UNS	baseline	week.1	0.115807	0.27	Wilcoxon	0.0101594	0.0362987
CD4.T.cells	TNF	log10FC_UNS	baseline	week.1	0.120125	0.27	Wilcoxon	0.0550602	0.109338
NKT.cells	LPS	log10FC_UNS	baseline	week.1	0.127436	0.28	Wilcoxon	-0.00741968	0.038981
CD16.monocytes	LPS	log10FC_UNS	baseline	week.1	0.133332	0.28	Wilcoxon	0.34462	0.408367
DN.DCs	TNF	log10FC_UNS	baseline	week.12	0.133433	0.28	Wilcoxon	0.00837036	0.0336239
cDC2	IL1b	log10FC_UNS	baseline	week.1	0.149034	0.29	Wilcoxon	0.119922	0.294731
CD4.T.cells	IL1b	log10FC_UNS	baseline	week.1	0.149034	0.29	Wilcoxon	-0.0123038	0.0536849
NK.cells	LPS	log10FC_UNS	baseline	week.12	0.153613	0.29	Wilcoxon	0.00800197	0.0298108
cDC2	TNF	log10FC_UNS	baseline	week.1	0.17529	0.32	Wilcoxon	0.0543826	0.140161
CD8.T.cells	LPS	log10FC_UNS	baseline	week.1	0.177272	0.32	Wilcoxon	0.0185357	0.0591013
CD14.monocytes	TNF	log10FC_UNS	baseline	week.1	0.184488	0.32	Wilcoxon	0.127555	0.159817
CD14.monocytes	TNF	log10FC_UNS	baseline	week.12	0.197313	0.33	Wilcoxon	0.127555	0.170575
CD14.monocytes	LPS	log10FC_UNS	baseline	week.1	0.212264	0.35	Wilcoxon	0.396228	0.43393
NK.cells	LPS	log10FC_UNS	baseline	week.1	0.245955	0.39	Wilcoxon	0.00800197	0.0227248
intermediate.monocytes	TNF	log10FC_UNS	baseline	week.1	0.24713	0.39	Wilcoxon	0.142762	0.154041
intermediate.monocytes	IL1b	log10FC_UNS	baseline	week.12	0.250914	0.39	Wilcoxon	0.0676356	0.112463
CD4.T.cells	LPS	log10FC_UNS	baseline	week.1	0.270368	0.4	Wilcoxon	0.0199194	0.0738625
cDC1	TNF	log10FC_UNS	baseline	week.12	0.272894	0.4	Wilcoxon	0.147275	0.222683
intermediate.monocytes	IL1b	log10FC_UNS	baseline	week.1	0.290792	0.42	Wilcoxon	0.0676356	0.104644
intermediate.monocytes	LPS	log10FC_UNS	baseline	week.12	0.303241	0.43	Wilcoxon	0.406219	0.492799
NKT.cells	IL1b	log10FC_UNS	baseline	week.1	0.334647	0.46	Wilcoxon	0	0.0245777
cDC2	LPS	log10FC_UNS	baseline	week.1	0.345702	0.46	Wilcoxon	0.126189	0.17347
pDCs	IL1b	log10FC_UNS	baseline	week.1	0.353303	0.46	Wilcoxon	0.00192592	0.0462332
cDC1	TNF	log10FC_UNS	baseline	week.1	0.358751	0.46	Wilcoxon	0.147275	0.183945
CD14.monocytes	IL1b	log10FC_UNS	baseline	week.1	0.467045	0.59	Wilcoxon	0.151268	0.187897
pDCs	LPS	log10FC_UNS	baseline	week.12	0.476238	0.59	Wilcoxon	0.0550002	0.0116114
pDCs	IL1b	log10FC_UNS	baseline	week.12	0.51287	0.62	Wilcoxon	0.00192592	0.0266172
DN.DCs	LPS	log10FC_UNS	baseline	week.12	0.521639	0.62	Wilcoxon	0.0921275	0.104434
cDC1	IL1b	log10FC_UNS	baseline	week.1	0.524676	0.62	Wilcoxon	0.273359	0.302596
cDC1	IL1b	log10FC_UNS	baseline	week.12	0.54869	0.64	Wilcoxon	0.273359	0.327104
cDC1	LPS	log10FC_UNS	baseline	week.12	0.634975	0.7	Wilcoxon	0.36406	0.349428
DN.DCs	IL1b	log10FC_UNS	baseline	week.12	0.636697	0.7	Wilcoxon	0.04288	0.0369493
DN.DCs	IL1b	log10FC_UNS	baseline	week.1	0.640474	0.7	Wilcoxon	0.04288	0.043807
DN.DCs	LPS	log10FC_UNS	baseline	week.1	0.661151	0.72	Wilcoxon	0.0921275	0.0864446
CD14.monocytes	IL1b	log10FC_UNS	baseline	week.12	0.689463	0.72	Wilcoxon	0.151268	0.188197
intermediate.monocytes	LPS	log10FC_UNS	baseline	week.1	0.689662	0.72	Wilcoxon	0.406219	0.460231
NKT.cells	IL1b	log10FC_UNS	baseline	week.12	0.813397	0.84	Wilcoxon	0	0.0167057
cDC1	LPS	log10FC_UNS	baseline	week.1	0.823788	0.84	Wilcoxon	0.36406	0.354715
pDCs	LPS	log10FC_UNS	baseline	week.1	0.906096	0.91	Wilcoxon	0.0550002	0.0366561
