## Supplemental Tables for "Enhanced NF-κB signaling in type-2 dendritic cells at baseline predicts non-response to adalimumab in psoriasis": Supplemental Table 5. Covariate analysis - correlation between NF-kB phosphorylation and response to adalimumab.xlsx

### Sheet: Sheet 1
covariate	cell.type	stimulation	visit	term	estimate	std.error	statistic	p.value	FDR
HLA_C_0602	cDC2	LPS	baseline	log10FC_UNS	71.9389	11.3713	6.32637	1.27458e-06	3.33315e-05
PsoriaticArthritis	cDC2	LPS	baseline	log10FC_UNS	59.7941	10.0972	5.92184	3.51434e-06	3.33315e-05
Ethnicity	cDC2	LPS	baseline	log10FC_UNS	60.6416	10.2764	5.90106	3.70391e-06	3.33315e-05
Smoker	cDC2	LPS	baseline	log10FC_UNS	61.0562	10.4321	5.85272	4.186e-06	3.33315e-05
BiologicNaive	cDC2	LPS	baseline	log10FC_UNS	60.3841	10.3342	5.84311	4.28913e-06	3.33315e-05
BaselinePASI	cDC2	LPS	baseline	log10FC_UNS	61.7356	10.6124	5.81729	4.57929e-06	3.33315e-05
Age	cDC2	LPS	baseline	log10FC_UNS	60.3155	10.4741	5.75855	5.31576e-06	3.33315e-05
Weight	cDC2	LPS	baseline	log10FC_UNS	61.6184	10.7289	5.74323	5.52684e-06	3.33315e-05
Gender	cDC2	LPS	baseline	log10FC_UNS	60.3168	10.5059	5.74121	5.55525e-06	3.33315e-05
BiologicNaive	cDC2	TNF	baseline	log10FC_UNS	59.629	16.932	3.52167	0.00154491	0.00834252
Smoker	pDCs	TNF	baseline	log10FC_UNS	73.8607	22.2004	3.327	0.00254088	0.00909048
Age	cDC2	TNF	baseline	log10FC_UNS	55.9667	16.8342	3.32457	0.00255658	0.00909048
BaselinePASI	pDCs	TNF	baseline	log10FC_UNS	68.1132	20.5961	3.30709	0.0026723	0.00909048
Gender	cDC2	TNF	baseline	log10FC_UNS	56.0122	16.9775	3.29921	0.00272615	0.00909048
BiologicNaive	pDCs	TNF	baseline	log10FC_UNS	68.1127	20.7038	3.28987	0.00279125	0.00909048
Smoker	cDC2	TNF	baseline	log10FC_UNS	56.2433	17.137	3.28198	0.00284749	0.00909048
PsoriaticArthritis	cDC2	TNF	baseline	log10FC_UNS	54.0369	16.5277	3.26947	0.00293881	0.00909048
Ethnicity	cDC2	TNF	baseline	log10FC_UNS	55.3029	17.0612	3.24144	0.00315382	0.00909048
Weight	cDC2	TNF	baseline	log10FC_UNS	57.7116	17.8492	3.23328	0.00321912	0.00909048
BaselinePASI	cDC2	TNF	baseline	log10FC_UNS	55.803	17.3548	3.21542	0.00336684	0.00909048
Age	pDCs	TNF	baseline	log10FC_UNS	63.7405	20.3038	3.13934	0.00407205	0.0100387
HLA_C_0602	cDC2	TNF	baseline	log10FC_UNS	53.3252	17.0478	3.12798	0.00418875	0.0100387
PsoriaticArthritis	pDCs	TNF	baseline	log10FC_UNS	61.4989	19.713	3.11971	0.00427576	0.0100387
Weight	pDCs	TNF	baseline	log10FC_UNS	61.4121	20.5856	2.98326	0.00598611	0.0134687
Gender	pDCs	TNF	baseline	log10FC_UNS	61.0474	21.0032	2.90657	0.00721523	0.0155849
Ethnicity	pDCs	TNF	baseline	log10FC_UNS	61.9217	21.6184	2.8643	0.00799138	0.0165975
HLA_C_0602	pDCs	TNF	baseline	log10FC_UNS	57.6241	21.3395	2.70035	0.0118118	0.0236236
HLA_C_0602	cDC2	LPS	baseline	HLA_C_0602	10.7411	5.58896	1.92185	0.0660937	0.127466
PsoriaticArthritis	pDCs	TNF	baseline	psoriatic.arthritisYes	11.489	6.75222	1.70152	0.100335	0.186831
PsoriaticArthritis	cDC2	LPS	baseline	psoriatic.arthritisYes	7.72788	5.25867	1.46955	0.154157	0.277482
PsoriaticArthritis	cDC2	TNF	baseline	psoriatic.arthritisYes	9.62016	6.68911	1.43818	0.161874	0.281974
BaselinePASI	pDCs	TNF	baseline	PASI.baseline	0.763153	0.546124	1.3974	0.173672	0.293071
BiologicNaive	pDCs	TNF	baseline	biologic.naiveYes	-11.6555	8.72006	-1.33663	0.1925	0.313817
Smoker	pDCs	TNF	baseline	smokerYes	11.5082	8.71173	1.321	0.197589	0.313817
Age	pDCs	TNF	baseline	age	-0.347392	0.289603	-1.19955	0.240736	0.366005
BiologicNaive	cDC2	TNF	baseline	biologic.naiveYes	-10.0362	8.42637	-1.19104	0.244003	0.366005
Ethnicity	cDC2	LPS	baseline	ethnicityWhite	10.1687	9.70534	1.04774	0.304782	0.444817
HLA_C_0602	cDC2	TNF	baseline	HLA_C_0602	-6.01932	6.33769	-0.949767	0.350656	0.4983
BiologicNaive	cDC2	LPS	baseline	biologic.naiveYes	-6.65359	7.18315	-0.926278	0.363158	0.501518
Age	cDC2	TNF	baseline	age	-0.25784	0.283714	-0.908804	0.371495	0.501518
HLA_C_0602	pDCs	TNF	baseline	HLA_C_0602	-4.49477	6.71407	-0.669455	0.50889	0.670245
Weight	pDCs	TNF	baseline	weight	-0.109435	0.17	-0.643738	0.525176	0.675227
Gender	cDC2	TNF	baseline	genderM	4.26131	7.12038	0.598467	0.554516	0.690903
Smoker	cDC2	LPS	baseline	smokerYes	-3.62533	6.18383	-0.586259	0.562958	0.690903
Age	cDC2	LPS	baseline	age	-0.135943	0.240633	-0.564939	0.57715	0.69258
Ethnicity	cDC2	TNF	baseline	ethnicityWhite	6.55778	12.6854	0.516957	0.609396	0.715377
Gender	cDC2	LPS	baseline	genderM	2.74776	5.65649	0.485772	0.63136	0.715989
BaselinePASI	cDC2	LPS	baseline	PASI.baseline	-0.204679	0.427728	-0.478526	0.636434	0.715989
Weight	cDC2	LPS	baseline	weight	0.0439491	0.1328	0.330943	0.743445	0.809215
Weight	cDC2	TNF	baseline	weight	0.0562351	0.174167	0.32288	0.749273	0.809215
Smoker	cDC2	TNF	baseline	smokerYes	1.31873	7.94585	0.165964	0.869422	0.920564
Gender	pDCs	TNF	baseline	genderM	0.832531	7.45512	0.111672	0.911909	0.945119
Ethnicity	pDCs	TNF	baseline	ethnicityWhite	-1.12151	13.6036	-0.0824419	0.934903	0.945119
BaselinePASI	cDC2	TNF	baseline	PASI.baseline	0.037779	0.543735	0.0694805	0.945119	0.945119
