## Supplemental Tables for "Enhanced NF-κB signaling in type-2 dendritic cells at baseline predicts non-response to adalimumab in psoriasis": Supplemental Table 6. Correlation analysis between T cell subset frequency and response to adalimumab.xlsx

### Sheet: Sheet 1
visit	cell_types	term	estimate	std.error	statistic.coef	p.value.coef	FDR	r.squared	adj.r.squared	sigma	statistic.r	p.value.r	df	logLik	AIC	BIC	deviance	df.residual
baseline	IL17p_Tregs	percentage	4.91715	1.41452	3.4762	0.001954	0.019615	0.334885	0.307172	13.8814	12.084	0.001954	2	-104.246	214.492	218.267	4624.65	24
week.12	IL17p_CD8	percentage	105.15	34.1224	3.08156	0.00482385	0.019615	0.267524	0.239351	20.2547	9.49603	0.00482385	2	-122.928	251.855	255.852	10666.6	26
baseline	IL17p_CD4	percentage	11.4149	3.68387	3.09862	0.00490376	0.019615	0.285745	0.255984	14.3851	9.60143	0.00490376	2	-105.173	216.346	220.12	4966.33	24
baseline	IL17p_CD8	percentage	24.9453	10.521	2.371	0.0261125	0.0783375	0.189781	0.156022	15.321	5.62162	0.0261125	2	-106.812	219.623	223.398	5633.58	24
baseline	IL10p_Tregs	percentage	7.1801	4.72099	1.52089	0.141355	0.339252	0.0879066	0.0499028	16.2557	2.3131	0.141355	2	-108.351	222.703	226.477	6341.93	24
week.1	IL17p_Tregs	percentage	4.14584	3.20435	1.29382	0.2063	0.4126	0.0564118	0.0227122	22.961	1.67396	0.2063	2	-135.547	277.094	281.298	14761.8	28
week.12	IL10p_Tregs	percentage	-7.99707	7.97675	-1.00255	0.325319	0.518715	0.0372189	0.000188901	23.2216	1.0051	0.325319	2	-126.755	259.51	263.507	14020.4	26
week.1	IL17p_CD4	percentage	6.07427	6.64749	0.913768	0.368641	0.518715	0.0289569	-0.00572318	23.2926	0.834972	0.368641	2	-135.977	277.955	282.158	15191.3	28
week.12	IL17p_Tregs	percentage	3.2976	3.76425	0.87603	0.389036	0.518715	0.0286702	-0.00868862	23.3245	0.767428	0.389036	2	-126.879	259.758	263.754	14144.9	26
week.1	IL17p_CD8	percentage	21.1542	27.7563	0.762143	0.452348	0.542817	0.0203234	-0.014665	23.3959	0.580861	0.452348	2	-136.11	278.22	282.424	15326.3	28
week.1	IL10p_Tregs	percentage	-2.22684	7.28829	-0.305537	0.762217	0.83151	0.00332295	-0.0322727	23.598	0.0933528	0.762217	2	-136.368	278.736	282.94	15592.3	28
week.12	IL17p_CD4	percentage	-0.24441	5.36828	-0.0455286	0.964034	0.964034	7.97186e-05	-0.0383788	23.6653	0.00207285	0.964034	2	-127.285	260.57	264.567	14561.2	26
