## Supplemental Tables for "Enhanced NF-κB signaling in type-2 dendritic cells at baseline predicts non-response to adalimumab in psoriasis": Supplemental Table 7. Effect of adalimumab on dendritic cell phenotype.xlsx

### Sheet: Sheet 1
cluster	antigen	.y.	group1	group2	p	p.adj	p.format	p.signif	method	median_expression.baseline	median_expression.visit
pDCs	CD54	median_expression	baseline	week.1	0.000190735		0.00019	***	Wilcoxon	2.9261	2.8254
cDC2	CD86	median_expression	baseline	week.1	0.020813	0.19	0.02081	*	Wilcoxon	2.09744	2.03375
pDCs	CD86	median_expression	baseline	week.1	0.0159302	0.19	0.01593	*	Wilcoxon	1.42623	1.34492
cDC1	CD197	median_expression	baseline	week.12	0.0138702	0.19	0.01387	*	Wilcoxon	2.53026	2.55757
cDC2	CD197	median_expression	baseline	week.12	0.020813	0.19	0.02081	*	Wilcoxon	2.43769	2.51603
pDCs	HLADR	median_expression	baseline	week.1	0.00769043	0.19	0.00769	**	Wilcoxon	3.29066	3.23901
cDC1	CD83	median_expression	baseline	week.12	0.0268478	0.2	0.02685	*	Wilcoxon	2.50947	2.56221
pDCs	CD83	median_expression	baseline	week.12	0.030365	0.2	0.03036	*	Wilcoxon	2.20355	2.22462
cDC1	CD86	median_expression	baseline	week.1	0.0342331	0.21	0.03423	*	Wilcoxon	1.79293	1.72348
cDC2	CD83	median_expression	baseline	week.12	0.0431671	0.23	0.04317	*	Wilcoxon	2.59809	2.61002
cDC2	CD40	median_expression	baseline	week.1	0.0599365	0.29	0.05994	ns	Wilcoxon	1.44724	1.28948
cDC1	CD209	median_expression	baseline	week.1	0.0814285	0.37	0.08143	ns	Wilcoxon	1.80279	1.99504
pDCs	HLADR	median_expression	baseline	week.12	0.0897675	0.37	0.08977	ns	Wilcoxon	3.29066	3.31702
pDCs	CD54	median_expression	baseline	week.12	0.118706	0.46	0.11871	ns	Wilcoxon	2.9261	2.86072
cDC1	CD274	median_expression	baseline	week.12	0.154045	0.52	0.15405	ns	Wilcoxon	2.60407	2.59589
pDCs	CD274	median_expression	baseline	week.12	0.154045	0.52	0.15405	ns	Wilcoxon	2.32686	2.3933
cDC2	CD274	median_expression	baseline	week.12	0.181465	0.58	0.18147	ns	Wilcoxon	2.58218	2.56741
cDC1	CD54	median_expression	baseline	week.1	0.196388	0.59	0.19639	ns	Wilcoxon	3.32397	3.36794
cDC1	CD197	median_expression	baseline	week.1	0.246208	0.63	0.24621	ns	Wilcoxon	2.53026	2.50725
cDC2	CD197	median_expression	baseline	week.1	0.246208	0.63	0.24621	ns	Wilcoxon	2.43769	2.44261
cDC2	CD80	median_expression	baseline	week.1	0.246208	0.63	0.24621	ns	Wilcoxon	1.39226	1.44157
pDCs	CD197	median_expression	baseline	week.1	0.28373	0.64	0.28373	ns	Wilcoxon	2.77408	2.76686
cDC2	CD80	median_expression	baseline	week.12	0.28373	0.64	0.28373	ns	Wilcoxon	1.39226	1.45083
cDC2	CD83	median_expression	baseline	week.1	0.28373	0.64	0.28373	ns	Wilcoxon	2.59809	2.62904
cDC1	CD83	median_expression	baseline	week.1	0.303795	0.66	0.30379	ns	Wilcoxon	2.50947	2.50608
cDC1	CD86	median_expression	baseline	week.12	0.369217	0.74	0.36922	ns	Wilcoxon	1.79293	1.71376
pDCs	CD40	median_expression	baseline	week.1	0.369217	0.74	0.36922	ns	Wilcoxon	1.42436	1.23148
cDC2	CD54	median_expression	baseline	week.1	0.468292	0.9	0.46829	ns	Wilcoxon	2.92959	2.8668
cDC2	CD86	median_expression	baseline	week.12	0.733727	1	0.73373	ns	Wilcoxon	2.09744	2.071
pDCs	CD86	median_expression	baseline	week.12	0.579842	1	0.57984	ns	Wilcoxon	1.42623	1.34733
cDC1	CD40	median_expression	baseline	week.1	1	1	1.00000	ns	Wilcoxon	1.75589	1.60695
cDC1	CD40	median_expression	baseline	week.12	0.670525	1	0.67052	ns	Wilcoxon	1.75589	1.61782
cDC2	CD40	median_expression	baseline	week.12	0.550873	1	0.55087	ns	Wilcoxon	1.44724	1.40237
pDCs	CD40	median_expression	baseline	week.12	0.865044	1	0.86504	ns	Wilcoxon	1.42436	1.2929
cDC1	CD209	median_expression	baseline	week.12	0.798706	1	0.79871	ns	Wilcoxon	1.80279	1.955
cDC2	CD209	median_expression	baseline	week.1	0.966118	1	0.96612	ns	Wilcoxon	1.68084	1.76756
cDC2	CD209	median_expression	baseline	week.12	0.966118	1	0.96612	ns	Wilcoxon	1.68084	1.69312
pDCs	CD209	median_expression	baseline	week.1	1	1	1.00000	ns	Wilcoxon	2.32338	2.32136
pDCs	CD209	median_expression	baseline	week.12	1	1	1.00000	ns	Wilcoxon	2.32338	2.36809
pDCs	CD197	median_expression	baseline	week.12	1	1	1.00000	ns	Wilcoxon	2.77408	2.76391
cDC1	CD80	median_expression	baseline	week.1	0.733727	1	0.73373	ns	Wilcoxon	1.45435	1.45994
cDC1	CD80	median_expression	baseline	week.12	0.831726	1	0.83173	ns	Wilcoxon	1.45435	1.47338
pDCs	CD80	median_expression	baseline	week.1	0.670525	1	0.67052	ns	Wilcoxon	1.40973	1.42074
pDCs	CD80	median_expression	baseline	week.12	0.609459	1	0.60946	ns	Wilcoxon	1.40973	1.43376
cDC1	HLADR	median_expression	baseline	week.1	0.966118	1	0.96612	ns	Wilcoxon	3.45322	3.47166
cDC1	HLADR	median_expression	baseline	week.12	0.966118	1	0.96612	ns	Wilcoxon	3.45322	3.46096
cDC2	HLADR	median_expression	baseline	week.1	0.798706	1	0.79871	ns	Wilcoxon	3.73537	3.7312
cDC2	HLADR	median_expression	baseline	week.12	0.898575	1	0.89857	ns	Wilcoxon	3.73537	3.74229
pDCs	CD83	median_expression	baseline	week.1	0.831726	1	0.83173	ns	Wilcoxon	2.20355	2.15108
cDC1	CD54	median_expression	baseline	week.12	0.579842	1	0.57984	ns	Wilcoxon	3.32397	3.36942
cDC2	CD54	median_expression	baseline	week.12	0.831726	1	0.83173	ns	Wilcoxon	2.92959	2.92078
cDC1	CD274	median_expression	baseline	week.1	0.701881	1	0.70188	ns	Wilcoxon	2.60407	2.62183
cDC2	CD274	median_expression	baseline	week.1	0.831726	1	0.83173	ns	Wilcoxon	2.58218	2.59613
pDCs	CD274	median_expression	baseline	week.1	0.932281	1	0.93228	ns	Wilcoxon	2.32686	2.30952
