## Supplemental Tables for "Enhanced NF-κB signaling in type-2 dendritic cells at baseline predicts non-response to adalimumab in psoriasis": Supplemental Table 8. Correlation analysis between dendritic cell phenotype and response to adalimumab.xlsx

### Sheet: Baseline
cluster	antigen	term	estimate	std.error	statistic.coef	p.value.coef	FDR	r.squared	adj.r.squared	sigma	statistic.r	p.value.r	df	logLik	AIC	BIC	deviance	df.residual
cDC2	CD54	median_expression	-83.9202	28.7657	-2.91737	0.0064068	0.172984	0.210092	0.185407	16.6046	8.51104	0.0064068	2	-142.742	291.485	296.064	8822.76	32
cDC1	CD274	median_expression	-31.4517	14.8596	-2.11659	0.042165	0.408108	0.122805	0.0953931	17.4979	4.47994	0.042165	2	-144.524	295.048	299.627	9797.69	32
pDCs	CD274	median_expression	-22.1736	11.6208	-1.90809	0.065386	0.408108	0.102153	0.0740952	17.7027	3.64081	0.065386	2	-144.92	295.839	300.419	10028.4	32
cDC2	CD274	median_expression	-25.9845	13.7074	-1.89565	0.0670683	0.408108	0.10096	0.0728646	17.7145	3.59351	0.0670683	2	-144.942	295.885	300.464	10041.7	32
cDC2	CD83	median_expression	-35.7216	19.45	-1.83659	0.0755755	0.408108	0.0953567	0.0670866	17.7696	3.37306	0.0755755	2	-145.048	296.096	300.675	10104.3	32
pDCs	CD197	median_expression	-25.9971	16.9437	-1.53433	0.134778	0.493704	0.068526	0.0394175	18.0312	2.35415	0.134778	2	-145.545	297.09	301.669	10404	32
cDC2	CD197	median_expression	-22.4014	14.6597	-1.5281	0.136313	0.493704	0.0680089	0.0388841	18.0362	2.33509	0.136313	2	-145.554	297.108	301.688	10409.7	32
cDC1	HLADR	median_expression	30.7907	20.6791	1.48898	0.146283	0.493704	0.0647941	0.0355689	18.0673	2.21706	0.146283	2	-145.613	297.226	301.805	10445.6	32
pDCs	CD209	median_expression	-24.7158	17.4533	-1.41611	0.166405	0.499214	0.058972	0.0295648	18.1234	2.00536	0.166405	2	-145.718	297.437	302.016	10510.7	32
cDC1	CD209	median_expression	-18.82	15.0068	-1.2541	0.218891	0.591007	0.0468462	0.0170601	18.2398	1.57276	0.218891	2	-145.936	297.872	302.451	10646.1	32
cDC1	CD197	median_expression	-17.1322	14.4891	-1.18242	0.245751	0.603206	0.0418622	0.0119204	18.2874	1.39812	0.245751	2	-146.025	298.049	302.628	10701.8	32
cDC1	CD83	median_expression	-18.3683	18.0455	-1.01789	0.316366	0.628868	0.0313626	0.00109264	18.3874	1.0361	0.316366	2	-146.21	298.42	302.999	10819.1	32
pDCs	CD54	median_expression	-36.5989	36.0178	-1.01613	0.317187	0.628868	0.0312579	0.000984699	18.3884	1.03253	0.317187	2	-146.212	298.423	303.002	10820.2	32
cDC1	CD86	median_expression	15.9523	15.9947	0.997344	0.32608	0.628868	0.0301471	-0.000160784	18.3989	0.994695	0.32608	2	-146.231	298.462	303.041	10832.6	32
cDC1	CD40	median_expression	-9.31292	10.0827	-0.923653	0.36258	0.630401	0.0259681	-0.00447037	18.4385	0.853134	0.36258	2	-146.304	298.609	303.188	10879.3	32
pDCs	HLADR	median_expression	16.6777	18.4809	0.90243	0.373571	0.630401	0.0248178	-0.00565664	18.4494	0.814381	0.373571	2	-146.324	298.649	303.228	10892.2	32
cDC2	CD86	median_expression	-10.6058	18.6049	-0.570055	0.572621	0.802318	0.010053	-0.0208828	18.5885	0.324963	0.572621	2	-146.58	299.16	303.739	11057.1	32
cDC2	CD40	median_expression	-6.92111	12.5852	-0.549942	0.586177	0.802318	0.00936266	-0.0215948	18.595	0.302437	0.586177	2	-146.592	299.183	303.762	11064.8	32
pDCs	CD83	median_expression	-8.41749	15.4369	-0.545285	0.589338	0.802318	0.00920621	-0.0217561	18.5965	0.297336	0.589338	2	-146.594	299.189	303.768	11066.5	32
pDCs	CD86	median_expression	6.4009	12.2972	0.520514	0.606288	0.802318	0.00839564	-0.022592	18.6041	0.270935	0.606288	2	-146.608	299.216	303.796	11075.6	32
pDCs	CD80	median_expression	18.1742	37.4302	0.485551	0.630594	0.802318	0.0073136	-0.0237078	18.6142	0.23576	0.630594	2	-146.627	299.254	303.833	11087.7	32
cDC2	CD209	median_expression	-5.38744	11.8978	-0.452811	0.65374	0.802318	0.00636663	-0.0246844	18.6231	0.205038	0.65374	2	-146.643	299.286	303.865	11098.2	32
pDCs	CD40	median_expression	-4.1709	10.733	-0.388605	0.700142	0.808629	0.00469703	-0.0264062	18.6387	0.151014	0.700142	2	-146.672	299.343	303.922	11116.9	32
cDC2	CD80	median_expression	-12.6956	34.9468	-0.363285	0.718781	0.808629	0.00410731	-0.0270143	18.6443	0.131976	0.718781	2	-146.682	299.363	303.942	11123.5	32
cDC1	CD54	median_expression	-6.00488	21.9076	-0.2741	0.785769	0.830832	0.00234235	-0.0288345	18.6608	0.075131	0.785769	2	-146.712	299.423	304.002	11143.2	32
cDC2	HLADR	median_expression	-6.93885	27.1701	-0.255385	0.80006	0.830832	0.00203403	-0.0291524	18.6637	0.0652216	0.80006	2	-146.717	299.434	304.013	11146.6	32
cDC1	CD80	median_expression	5.57035	27.6162	0.201706	0.841423	0.841423	0.0012698	-0.0299405	18.6708	0.0406853	0.841423	2	-146.73	299.46	304.039	11155.2	32

### Sheet: Week 1
cluster	antigen	term	estimate	std.error	statistic.coef	p.value.coef	FDR	r.squared	adj.r.squared	sigma	statistic.r	p.value.r	df	logLik	AIC	BIC	deviance	df.residual
cDC2	CD274	median_expression	-61.0296	15.8905	-3.84064	0.00074515	0.0201191	0.371078	0.345921	15.2365	14.7505	0.00074515	2	-110.812	227.624	231.512	5803.79	25
cDC1	CD274	median_expression	-52.9846	15.0633	-3.51747	0.00168978	0.0228121	0.33106	0.304303	15.7138	12.3726	0.00168978	2	-111.645	229.29	233.177	6173.08	25
cDC1	CD83	median_expression	-67.6369	21.5691	-3.13582	0.00434689	0.039122	0.282297	0.253589	16.2764	9.83337	0.00434689	2	-112.595	231.19	235.077	6623.07	25
pDCs	CD274	median_expression	-31.6998	11.4546	-2.76744	0.010479	0.0707332	0.234507	0.203887	16.8096	7.6587	0.010479	2	-113.465	232.93	236.818	7064.08	25
cDC1	CD40	median_expression	-29.0178	12.406	-2.33901	0.0276279	0.14919	0.179546	0.146728	17.4026	5.47095	0.0276279	2	-114.401	234.802	238.69	7571.27	25
cDC1	CD197	median_expression	-35.9055	16.5158	-2.17401	0.0393779	0.177201	0.158995	0.125355	17.6192	4.72633	0.0393779	2	-114.735	235.47	239.358	7760.92	25
cDC2	CD83	median_expression	-43.9784	21.5677	-2.03908	0.0521465	0.201137	0.142598	0.108302	17.7901	4.15786	0.0521465	2	-114.996	235.992	239.879	7912.23	25
cDC2	CD197	median_expression	-35.181	18.2182	-1.93109	0.0648861	0.218991	0.129802	0.0949945	17.9224	3.72911	0.0648861	2	-115.196	236.392	240.279	8030.31	25
pDCs	CD209	median_expression	-35.0657	19.2327	-1.82323	0.0802488	0.240747	0.117362	0.082056	18.0501	3.32417	0.0802488	2	-115.387	236.775	240.662	8145.12	25
pDCs	CD83	median_expression	-31.4748	21.7437	-1.44754	0.160172	0.432464	0.0773327	0.040426	18.4548	2.09536	0.160172	2	-115.986	237.972	241.86	8514.51	25
pDCs	CD86	median_expression	22.8843	18.4448	1.24069	0.226238	0.555312	0.0580011	0.0203212	18.6472	1.53931	0.226238	2	-116.266	238.532	242.42	8692.91	25
cDC1	CD209	median_expression	-17.6308	15.4471	-1.14136	0.264534	0.595201	0.0495277	0.0115088	18.7308	1.30271	0.264534	2	-116.387	238.774	242.661	8771.1	25
cDC2	CD40	median_expression	-12.8863	12.6815	-1.01615	0.319293	0.609385	0.0396641	0.00125066	18.8278	1.03256	0.319293	2	-116.526	239.053	242.94	8862.12	25
pDCs	CD197	median_expression	-19.5126	19.9023	-0.980422	0.336271	0.609385	0.0370255	-0.00149345	18.8536	0.961228	0.336271	2	-116.563	239.127	243.014	8886.47	25
pDCs	HLADR	median_expression	15.1725	16.8802	0.898838	0.377315	0.609385	0.0313048	-0.00744304	18.9095	0.807911	0.377315	2	-116.643	239.287	243.174	8939.26	25
cDC2	CD80	median_expression	-34.132	38.0962	-0.895943	0.378829	0.609385	0.0311097	-0.00764593	18.9114	0.802714	0.378829	2	-116.646	239.292	243.18	8941.07	25
cDC1	CD54	median_expression	-19.0315	21.4631	-0.886709	0.383687	0.609385	0.0304911	-0.00828922	18.9175	0.786252	0.383687	2	-116.655	239.309	243.197	8946.77	25
cDC2	CD209	median_expression	-10.5611	13.0169	-0.811343	0.424826	0.635121	0.0256556	-0.0133182	18.9646	0.658277	0.424826	2	-116.722	239.444	243.331	8991.4	25
pDCs	CD54	median_expression	-27.0846	35.0513	-0.772713	0.446937	0.635121	0.0233263	-0.0157407	18.9872	0.597085	0.446937	2	-116.754	239.508	243.396	9012.89	25
pDCs	CD40	median_expression	-8.04606	11.3214	-0.710694	0.483852	0.6532	0.0198033	-0.0194045	19.0215	0.505085	0.483852	2	-116.803	239.605	243.493	9045.4	25
cDC1	CD80	median_expression	-14.051	28.4419	-0.494023	0.625603	0.804346	0.00966798	-0.0299453	19.1196	0.244059	0.625603	2	-116.942	239.883	243.771	9138.93	25
pDCs	CD80	median_expression	18.66	45.4279	0.410761	0.684748	0.840372	0.00670373	-0.0330281	19.1481	0.168724	0.684748	2	-116.982	239.964	243.851	9166.29	25
cDC1	CD86	median_expression	-6.11607	24.1393	-0.253366	0.802058	0.89224	0.00256119	-0.0373364	19.188	0.0641942	0.802058	2	-117.038	240.076	243.964	9204.51	25
cDC2	CD54	median_expression	-5.98168	25.872	-0.231203	0.819039	0.89224	0.00213363	-0.037781	19.1921	0.0534548	0.819039	2	-117.044	240.088	243.975	9208.46	25
cDC2	CD86	median_expression	-4.25659	19.1773	-0.22196	0.826148	0.89224	0.00196677	-0.0379546	19.1937	0.0492662	0.826148	2	-117.046	240.092	243.98	9210	25
cDC2	HLADR	median_expression	-1.21132	23.6055	-0.0513152	0.959482	0.96577	0.000105319	-0.0398905	19.2116	0.00263325	0.959482	2	-117.071	240.143	244.03	9227.18	25
cDC1	HLADR	median_expression	1.00474	23.1793	0.0433464	0.96577	0.96577	7.51509e-05	-0.0399218	19.2119	0.00187891	0.96577	2	-117.072	240.143	244.031	9227.46	25

### Sheet: Week 12
cluster	antigen	term	estimate	std.error	statistic.coef	p.value.coef	FDR	r.squared	adj.r.squared	sigma	statistic.r	p.value.r	df	logLik	AIC	BIC	deviance	df.residual
cDC1	CD274	median_expression	-48.3327	18.4643	-2.61763	0.0164855	0.445109	0.255176	0.217935	16.881	6.85198	0.0164855	2	-92.3444	190.689	193.962	5699.35	20
pDCs	CD274	median_expression	-28.1102	12.4793	-2.25254	0.0356771	0.476093	0.20236	0.162478	17.4693	5.07395	0.0356771	2	-93.098	192.196	195.469	6103.5	20
cDC2	CD274	median_expression	-40.9821	19.9172	-2.05763	0.0528993	0.476093	0.174707	0.133443	17.7695	4.23383	0.0528993	2	-93.4728	192.946	196.219	6315.09	20
pDCs	CD86	median_expression	-53.3615	28.3442	-1.88263	0.0743811	0.502072	0.150537	0.108064	18.0278	3.54428	0.0743811	2	-93.7904	193.581	196.854	6500.04	20
cDC2	CD40	median_expression	-23.0718	14.3889	-1.60345	0.124512	0.530062	0.113909	0.0696042	18.4124	2.57104	0.124512	2	-94.2547	194.509	197.783	6780.32	20
cDC1	CD86	median_expression	-39.2169	26.172	-1.49843	0.14964	0.530062	0.100934	0.0559803	18.5467	2.2453	0.14964	2	-94.4147	194.829	198.102	6879.6	20
pDCs	CD54	median_expression	-44.5491	30.9484	-1.43946	0.165488	0.530062	0.0938769	0.0485708	18.6193	2.07206	0.165488	2	-94.5007	195.001	198.274	6933.6	20
pDCs	CD209	median_expression	-30.346	21.1056	-1.43782	0.165949	0.530062	0.0936824	0.0483665	18.6213	2.06732	0.165949	2	-94.503	195.006	198.279	6935.09	20
cDC2	CD86	median_expression	-38.1703	27.2547	-1.4005	0.176687	0.530062	0.0893113	0.0437769	18.6662	1.9614	0.176687	2	-94.5559	195.112	198.385	6968.53	20
cDC1	CD83	median_expression	-30.5564	24.4919	-1.24761	0.226584	0.55606	0.0722072	0.0258176	18.8407	1.55654	0.226584	2	-94.7606	195.521	198.794	7099.41	20
pDCs	CD40	median_expression	-13.2925	11.534	-1.15246	0.262721	0.55606	0.0622729	0.0153865	18.9413	1.32817	0.262721	2	-94.8778	195.756	199.029	7175.43	20
cDC1	CD80	median_expression	39.9558	35.6305	1.12139	0.275404	0.55606	0.0591567	0.0121145	18.9727	1.25753	0.275404	2	-94.9143	195.829	199.102	7199.27	20
cDC1	CD40	median_expression	-12.9339	12.3806	-1.0447	0.308627	0.55606	0.0517457	0.004333	19.0473	1.09139	0.308627	2	-95.0006	196.001	199.274	7255.98	20
pDCs	CD80	median_expression	49.0174	48.0025	1.02114	0.319381	0.55606	0.049553	0.00203067	19.0693	1.04273	0.319381	2	-95.026	196.052	199.325	7272.76	20
cDC1	CD197	median_expression	-22.021	21.8873	-1.00611	0.326382	0.55606	0.0481745	0.000583205	19.0831	1.01225	0.326382	2	-95.0419	196.084	199.357	7283.31	20
cDC1	CD209	median_expression	-18.3941	19.089	-0.963598	0.346755	0.55606	0.0443663	-0.00341537	19.1213	0.928521	0.346755	2	-95.0859	196.172	199.445	7312.45	20
cDC2	CD80	median_expression	42.5957	44.5208	0.95676	0.350112	0.55606	0.0437663	-0.00404539	19.1273	0.915389	0.350112	2	-95.0928	196.186	199.459	7317.04	20
cDC2	CD209	median_expression	-12.8622	15.45	-0.832505	0.414955	0.622432	0.0334926	-0.0148328	19.2297	0.693064	0.414955	2	-95.2103	196.421	199.694	7395.66	20
cDC2	CD83	median_expression	-18.5896	26.9714	-0.689234	0.498595	0.70853	0.0232011	-0.0256388	19.3318	0.475043	0.498595	2	-95.3268	196.654	199.927	7474.4	20
pDCs	CD197	median_expression	-14.5704	26.9767	-0.540113	0.595083	0.749582	0.0143764	-0.0349048	19.419	0.291722	0.595083	2	-95.4257	196.851	200.125	7541.93	20
pDCs	HLADR	median_expression	13.1143	24.5902	0.533313	0.599694	0.749582	0.0140217	-0.0352772	19.4225	0.284423	0.599694	2	-95.4297	196.859	200.133	7544.64	20
cDC2	CD54	median_expression	-17.3361	33.5268	-0.517082	0.61077	0.749582	0.0131923	-0.0361481	19.4306	0.267374	0.61077	2	-95.439	196.878	200.151	7550.99	20
cDC2	CD197	median_expression	-8.66581	22.677	-0.382141	0.706387	0.813292	0.00724868	-0.0423889	19.4891	0.146032	0.706387	2	-95.505	197.01	200.283	7596.47	20
cDC1	CD54	median_expression	-10.0675	28.7827	-0.349775	0.730164	0.813292	0.00607992	-0.0436161	19.5005	0.122342	0.730164	2	-95.518	197.036	200.309	7605.42	20
pDCs	CD83	median_expression	-7.26302	22.7694	-0.318982	0.753048	0.813292	0.00506172	-0.0446852	19.5105	0.101749	0.753048	2	-95.5292	197.058	200.332	7613.21	20
cDC1	HLADR	median_expression	-9.52831	37.5127	-0.254002	0.802087	0.832936	0.00321548	-0.0466237	19.5286	0.0645171	0.802087	2	-95.5496	197.099	200.372	7627.33	20
cDC2	HLADR	median_expression	6.70305	43.9391	0.152553	0.880279	0.880279	0.00116227	-0.0487796	19.5487	0.0232725	0.880279	2	-95.5722	197.144	200.418	7643.04	20
