## Supplemental Tables for "Enhanced NF-κB signaling in type-2 dendritic cells at baseline predicts non-response to adalimumab in psoriasis": Supplemental Table 9. Dendritic cell phenotype in adalimumab PASI75 responders and non-responders.xlsx

### Sheet: Sheet 1
antigen	cluster	visit	.y.	group1	group2	p	p.adj	p.format	p.signif	method	median.resp	median.noresp
CD40	cDC2	week.12	median_expression	RESP	NO RESP	0.00714456	0.28	0.0071	**	Wilcoxon	1.46798	1.25972
CD274	cDC2	week.1	median_expression	RESP	NO RESP	0.00790135	0.28	0.0079	**	Wilcoxon	2.61273	2.40256
CD274	pDCs	week.1	median_expression	RESP	NO RESP	0.0128936	0.28	0.0129	*	Wilcoxon	2.39545	2.13191
CD209	cDC1	baseline	median_expression	RESP	NO RESP	0.0184822	0.28	0.0185	*	Wilcoxon	1.98082	1.76658
CD83	cDC1	week.1	median_expression	RESP	NO RESP	0.0203172	0.28	0.0203	*	Wilcoxon	2.56483	2.44334
CD86	pDCs	week.12	median_expression	RESP	NO RESP	0.02058	0.28	0.0206	*	Wilcoxon	1.39228	1.29049
CD40	cDC1	week.1	median_expression	RESP	NO RESP	0.0354618	0.36	0.0355	*	Wilcoxon	1.72275	1.53726
CD274	cDC1	week.1	median_expression	RESP	NO RESP	0.0354618	0.36	0.0355	*	Wilcoxon	2.63544	2.44329
CD209	pDCs	baseline	median_expression	RESP	NO RESP	0.0683094	0.45	0.0683	ns	Wilcoxon	2.31757	2.2073
CD209	pDCs	week.1	median_expression	RESP	NO RESP	0.0743239	0.45	0.0743	ns	Wilcoxon	2.35017	2.27759
CD209	cDC2	week.12	median_expression	RESP	NO RESP	0.0804211	0.45	0.0804	ns	Wilcoxon	1.73554	1.67634
CD274	pDCs	week.12	median_expression	RESP	NO RESP	0.0804211	0.45	0.0804	ns	Wilcoxon	2.50679	2.2586
CD209	cDC2	week.1	median_expression	RESP	NO RESP	0.0929224	0.45	0.0929	ns	Wilcoxon	1.86158	1.6482
CD197	cDC1	week.1	median_expression	RESP	NO RESP	0.0929224	0.45	0.0929	ns	Wilcoxon	2.56631	2.33711
CD54	pDCs	week.1	median_expression	RESP	NO RESP	0.103476	0.45	0.1035	ns	Wilcoxon	2.82711	2.73354
CD197	cDC2	week.1	median_expression	RESP	NO RESP	0.114915	0.45	0.1149	ns	Wilcoxon	2.43323	2.36762
CD83	cDC2	week.1	median_expression	RESP	NO RESP	0.114915	0.45	0.1149	ns	Wilcoxon	2.62959	2.4648
CD274	cDC2	baseline	median_expression	RESP	NO RESP	0.118016	0.45	0.1180	ns	Wilcoxon	2.49086	2.36252
CD54	pDCs	week.12	median_expression	RESP	NO RESP	0.122911	0.45	0.1229	ns	Wilcoxon	2.9025	2.80779
CD274	pDCs	baseline	median_expression	RESP	NO RESP	0.136337	0.45	0.1363	ns	Wilcoxon	2.32652	2.23851
CD86	cDC1	week.12	median_expression	RESP	NO RESP	0.140237	0.45	0.1402	ns	Wilcoxon	1.81195	1.65925
CD86	cDC2	week.12	median_expression	RESP	NO RESP	0.140237	0.45	0.1402	ns	Wilcoxon	2.1217	1.98876
CD209	cDC1	week.12	median_expression	RESP	NO RESP	0.140237	0.45	0.1402	ns	Wilcoxon	2.01138	1.76579
CD209	pDCs	week.12	median_expression	RESP	NO RESP	0.140237	0.45	0.1402	ns	Wilcoxon	2.39092	2.24854
CD83	cDC1	week.12	median_expression	RESP	NO RESP	0.140237	0.45	0.1402	ns	Wilcoxon	2.58854	2.45523
CD274	cDC1	week.12	median_expression	RESP	NO RESP	0.159327	0.48	0.1593	ns	Wilcoxon	2.70461	2.47651
CD274	cDC2	week.12	median_expression	RESP	NO RESP	0.159327	0.48	0.1593	ns	Wilcoxon	2.5951	2.4547
CD80	cDC1	week.12	median_expression	RESP	NO RESP	0.180194	0.49	0.1802	ns	Wilcoxon	1.46755	1.49188
CD80	cDC2	week.12	median_expression	RESP	NO RESP	0.180194	0.49	0.1802	ns	Wilcoxon	1.42064	1.46305
CD80	pDCs	week.12	median_expression	RESP	NO RESP	0.180194	0.49	0.1802	ns	Wilcoxon	1.38791	1.4465
CD86	cDC2	week.1	median_expression	RESP	NO RESP	0.204373	0.51	0.2044	ns	Wilcoxon	2.05269	1.9452
CD83	pDCs	week.1	median_expression	RESP	NO RESP	0.204373	0.51	0.2044	ns	Wilcoxon	2.15762	2.10183
CD86	pDCs	week.1	median_expression	RESP	NO RESP	0.223054	0.51	0.2231	ns	Wilcoxon	1.38018	1.32098
CD209	cDC1	week.1	median_expression	RESP	NO RESP	0.223054	0.51	0.2231	ns	Wilcoxon	2.03681	1.85943
CD40	cDC2	week.1	median_expression	RESP	NO RESP	0.24287	0.51	0.2429	ns	Wilcoxon	1.31048	1.25299
CD54	cDC2	baseline	median_expression	RESP	NO RESP	0.245487	0.51	0.2455	ns	Wilcoxon	2.92763	2.89535
CD274	cDC1	baseline	median_expression	RESP	NO RESP	0.245487	0.51	0.2455	ns	Wilcoxon	2.55466	2.45393
CD86	cDC2	baseline	median_expression	RESP	NO RESP	0.260516	0.51	0.2605	ns	Wilcoxon	2.06267	1.98258
HLADR	cDC1	baseline	median_expression	RESP	NO RESP	0.260516	0.51	0.2605	ns	Wilcoxon	3.45204	3.53123
CD83	pDCs	baseline	median_expression	RESP	NO RESP	0.260516	0.51	0.2605	ns	Wilcoxon	2.21439	2.18272
CD197	pDCs	week.1	median_expression	RESP	NO RESP	0.26385	0.51	0.2638	ns	Wilcoxon	2.77208	2.68407
CD86	cDC1	baseline	median_expression	RESP	NO RESP	0.276148	0.51	0.2761	ns	Wilcoxon	1.67605	1.71998
CD209	cDC2	baseline	median_expression	RESP	NO RESP	0.276148	0.51	0.2761	ns	Wilcoxon	1.82474	1.7001
CD80	pDCs	baseline	median_expression	RESP	NO RESP	0.276148	0.51	0.2761	ns	Wilcoxon	1.39426	1.42848
CD40	cDC1	week.12	median_expression	RESP	NO RESP	0.282934	0.51	0.2829	ns	Wilcoxon	1.66484	1.5536
HLADR	pDCs	week.1	median_expression	RESP	NO RESP	0.309314	0.54	0.3093	ns	Wilcoxon	3.2384	3.38208
CD86	cDC1	week.1	median_expression	RESP	NO RESP	0.333804	0.58	0.3338	ns	Wilcoxon	1.71992	1.64516
CD54	cDC1	baseline	median_expression	RESP	NO RESP	0.344764	0.58	0.3448	ns	Wilcoxon	3.27621	3.32567
CD83	cDC2	baseline	median_expression	RESP	NO RESP	0.363437	0.6	0.3634	ns	Wilcoxon	2.56989	2.4564
CD80	pDCs	week.1	median_expression	RESP	NO RESP	0.386287	0.63	0.3863	ns	Wilcoxon	1.41986	1.42606
CD80	cDC1	week.1	median_expression	RESP	NO RESP	0.414252	0.66	0.4143	ns	Wilcoxon	1.5123	1.43898
CD80	cDC1	baseline	median_expression	RESP	NO RESP	0.423031	0.66	0.4230	ns	Wilcoxon	1.43772	1.46246
CD40	cDC1	baseline	median_expression	RESP	NO RESP	0.465661	0.71	0.4657	ns	Wilcoxon	1.66461	1.58918
CD40	cDC2	baseline	median_expression	RESP	NO RESP	0.487813	0.72	0.4878	ns	Wilcoxon	1.39998	1.32938
CD197	cDC2	baseline	median_expression	RESP	NO RESP	0.487813	0.72	0.4878	ns	Wilcoxon	2.4226	2.36938
CD40	pDCs	week.12	median_expression	RESP	NO RESP	0.496507	0.72	0.4965	ns	Wilcoxon	1.42633	1.26045
HLADR	pDCs	baseline	median_expression	RESP	NO RESP	0.510503	0.73	0.5105	ns	Wilcoxon	3.28729	3.41852
HLADR	cDC1	week.1	median_expression	RESP	NO RESP	0.536954	0.75	0.5370	ns	Wilcoxon	3.45497	3.52815
CD40	pDCs	baseline	median_expression	RESP	NO RESP	0.557437	0.76	0.5574	ns	Wilcoxon	1.37721	1.29513
HLADR	cDC1	week.12	median_expression	RESP	NO RESP	0.582414	0.76	0.5824	ns	Wilcoxon	3.4726	3.45498
CD83	cDC2	week.12	median_expression	RESP	NO RESP	0.582414	0.76	0.5824	ns	Wilcoxon	2.61916	2.57249
CD54	cDC2	week.12	median_expression	RESP	NO RESP	0.582414	0.76	0.5824	ns	Wilcoxon	2.95668	2.90412
CD83	cDC1	baseline	median_expression	RESP	NO RESP	0.606315	0.77	0.6063	ns	Wilcoxon	2.4996	2.40285
CD54	pDCs	baseline	median_expression	RESP	NO RESP	0.606315	0.77	0.6063	ns	Wilcoxon	2.91358	2.8991
CD197	cDC1	baseline	median_expression	RESP	NO RESP	0.656965	0.82	0.6570	ns	Wilcoxon	2.48886	2.40616
CD197	pDCs	baseline	median_expression	RESP	NO RESP	0.682894	0.84	0.6829	ns	Wilcoxon	2.77408	2.76349
CD40	pDCs	week.1	median_expression	RESP	NO RESP	0.711452	0.85	0.7115	ns	Wilcoxon	1.23164	1.23148
CD54	cDC2	week.1	median_expression	RESP	NO RESP	0.711452	0.85	0.7115	ns	Wilcoxon	2.88766	2.84523
HLADR	cDC2	baseline	median_expression	RESP	NO RESP	0.817493	0.91	0.8175	ns	Wilcoxon	3.74842	3.74746
CD197	cDC2	week.12	median_expression	RESP	NO RESP	0.821204	0.91	0.8212	ns	Wilcoxon	2.48673	2.47925
CD197	pDCs	week.12	median_expression	RESP	NO RESP	0.821204	0.91	0.8212	ns	Wilcoxon	2.74868	2.80491
CD54	cDC1	week.12	median_expression	RESP	NO RESP	0.821204	0.91	0.8212	ns	Wilcoxon	3.38302	3.36443
CD54	cDC1	week.1	median_expression	RESP	NO RESP	0.824453	0.91	0.8245	ns	Wilcoxon	3.34505	3.31424
CD86	pDCs	baseline	median_expression	RESP	NO RESP	0.845196	0.91	0.8452	ns	Wilcoxon	1.33934	1.3396
HLADR	cDC2	week.1	median_expression	RESP	NO RESP	0.863036	0.91	0.8630	ns	Wilcoxon	3.74589	3.75591
HLADR	cDC2	week.12	median_expression	RESP	NO RESP	0.87176	0.91	0.8718	ns	Wilcoxon	3.70884	3.74234
HLADR	pDCs	week.12	median_expression	RESP	NO RESP	0.87176	0.91	0.8718	ns	Wilcoxon	3.27946	3.31324
CD83	pDCs	week.12	median_expression	RESP	NO RESP	0.87176	0.91	0.8718	ns	Wilcoxon	2.21031	2.18041
CD80	cDC2	baseline	median_expression	RESP	NO RESP	0.92929	0.95	0.9293	ns	Wilcoxon	1.39515	1.41553
CD80	cDC2	week.1	median_expression	RESP	NO RESP	0.941071	0.95	0.9411	ns	Wilcoxon	1.41869	1.4494
CD197	cDC1	week.12	median_expression	RESP	NO RESP	0.974236	0.97	0.9742	ns	Wilcoxon	2.55757	2.46732
