## Supplemental Tables for "Enhanced NF-κB signaling in type-2 dendritic cells at baseline predicts non-response to adalimumab in psoriasis": Supplemental Table 10. Patient information and demographics_medRxiv.xlsx

### Sheet: Sheet1
Patient ID	Cohort	Recruitment center	Age	Sex	Ethnicity	Smoking status	Weight	PsA	HLA_C_0602	First Biologic Exposure	Previous Biologic Treatments	PASI w0	PASI week 12	Week 12 Relative PASI %	PASI75 (3 months)	PASI75 (6 months)	PASI75 (12 months)	PASI75 (24 months)	NF-kB translocation	NF-kB phosphorylation	DC phenotyping	T cell cytokines	moDCs	Skin immunostaining	ROC curve analysis
PSORT01	PSORT Adalimumab Discovery	Queen Elizabeth Hospital - London	31-35	F	White	Former smoker	68	No	No	Yes	-	11	0	0	Responder	Responder	Non-responder	Changed treatment	Y	Y	Y	Y	Y	Y	Y
PSORT02	PSORT Adalimumab Discovery	Guy's and St Thomas' Hospital-London	41-45	M	White	Current smoker	78	No	Yes	No	Etanercept	14.4	1	6.94444	Responder	Responder	Responder	Responder	Y	Y	Y	Y	Y	Y	Y
PSORT03	PSORT Adalimumab Discovery	Guy's and St Thomas' Hospital-London	36-40	M	White	Former smoker	74	Yes	No	Yes	-	23.8	19.2	80.6723	Non-responder	Changed treatment	Changed treatment	Changed treatment	Y	Y	Y	Y	Y	Y	Y
PSORT04	PSORT Adalimumab Discovery	Guy's and St Thomas' Hospital-London	46-50	M	White	Never smoked	81.75	No	No	Yes	-	12.6	1.1	8.73016	Responder	Responder	Responder	Responder	Y	Y	Y	Y		Y	Y
PSORT05	PSORT Adalimumab Discovery	Guy's and St Thomas' Hospital-London	51-55	M	White	Former smoker	86.9	No	Yes	No	Etanercept	11.8	4.2	35.5932	Non-responder	NA	NA	NA	Y	Y	Y	Y		Y	Y
PSORT06	PSORT Adalimumab Discovery	Guy's and St Thomas' Hospital-London	61-65	F	White	Current smoker	46.35	No	Yes	Yes	-	13.6	0	0	Responder	Responder	Responder	Responder	Y	Y	Y	Y	Y	Y	Y
PSORT07	PSORT Adalimumab Discovery	Guy's and St Thomas' Hospital-London	41-45	M	White	Current smoker	84.8	No	No	Yes	-	11.6	4.6	39.6552	Non-responder	Changed treatment	Changed treatment	Changed treatment	Y	Y	Y	Y	Y	Y	Y
PSORT08	PSORT Adalimumab Discovery	Guy's and St Thomas' Hospital-London	41-45	M	White	Former smoker	74	No	Yes	Yes	-	16.7	8.2	49.1018	Non-responder	Changed treatment	Changed treatment	Changed treatment	Y	Y	Y	Y	Y	Y	Y
PSORT09	PSORT Adalimumab Discovery	Guy's and St Thomas' Hospital-London	36-40	M	White	Former smoker	86.2	No	No	No	Ustekinumab	13.5	3.4	25.1852	Non-responder	NA	NA	NA	Y	Y	Y	Y	Y		Y
PSORT10	PSORT Adalimumab Discovery	Guy's and St Thomas' Hospital-London	36-40	M	White	Never smoked	81.45	No	No	No	Etanercept	10.8	1.2	11.1111	Responder	NA	NA	NA	Y	Y	Y	Y		Y
PSORT11	PSORT Adalimumab Discovery	Guy's and St Thomas' Hospital-London	61-65	M	White	Former smoker	79.8	Yes	No	No	Etanercept	10.6	6.3	59.434	Non-responder	Changed treatment	Changed treatment	Changed treatment	Y	Y	Y	Y	Y	Y	Y
PSORT12	PSORT Adalimumab Discovery	Guy's and St Thomas' Hospital-London	46-50	M	White	Never smoked	103.6	No	No	Yes	-	10	2.7	27	Non-responder	Responder	Responder	Responder	Y	Y	Y	Y		Y	Y
PSORT13	PSORT Adalimumab Discovery	Guy's and St Thomas' Hospital-London	36-40	M	Asian	Former smoker	104.7	Yes	Yes	Yes	-	11.5	1.2	10.4348	Responder	Responder	Responder	Responder	Y	Y	Y	Y	Y	Y	Y
PSORT14	PSORT Adalimumab Discovery	Guy's and St Thomas' Hospital-London	61-65	M	White	Never smoked	88	No	Yes	Yes	-	13.3	0	0	Responder	NA	NA	NA	Y	Y	Y	Y		Y
PSORT15	PSORT Adalimumab Discovery	Guy's and St Thomas' Hospital-London	26-30	F	White	Current smoker	85.4	No	No	No	Adalimumab	10.2	2.4	23.5294	Responder	Responder	Responder	Responder	Y	Y	Y	Y	Y		Y
PSORT16	PSORT Adalimumab Discovery	Guy's and St Thomas' Hospital-London	51-55	M	White	Never smoked	70.3	No	No	Yes	-	10.3	0.6	5.82524	Responder	Responder	Responder	Responder	Y	Y	Y	Y	Y	Y	Y
PSORT17	PSORT Adalimumab Replication	Corbett Hospital, Dudley	26-30	M	White	Former smoker	128.1	Yes	No	Yes	-	15.3	2.9	18.9542	Responder	NA	NA	NA		Y	Y	Y		Y
PSORT18	PSORT Adalimumab Replication	Corbett Hospital, Dudley	31-35	F	White	Never smoked	124	Yes	No	No	Etanercept	20.2	17.3	85.6436	Non-responder	NA	NA	NA		Y	Y	Y		Y
PSORT19	PSORT Adalimumab Replication	Corbett Hospital, Dudley	46-50	F	White	Never smoked	127	Yes	No	Yes	-	31.2	5.2	16.6667	Responder	NA	NA	NA		Y	Y	Y			Y
PSORT20	PSORT Adalimumab Replication	Guy's and St Thomas' Hospital-London	56-60	M	White	Former smoker	117	No	Yes	Yes	-	12.4	1.5	12.0968	Responder	Changed treatment	Changed treatment	Changed treatment		Y	Y	Y	Y		Y
PSORT21	PSORT Adalimumab Replication	Guy's and St Thomas' Hospital-London	71-75	M	White	Former smoker	86.9	No	No	Yes	-	10.5	2.8	26.6667	Non-responder	Responder	Responder	Responder		Y	Y	Y	Y	Y	Y
PSORT22	PSORT Adalimumab Replication	Guy's and St Thomas' Hospital-London	41-45	M	White	Former smoker	101.3	No	Yes	Yes	-	20.7	2.6	12.5604	Responder	Responder	Responder	Responder		Y	Y	Y	Y		Y
PSORT23	PSORT Adalimumab Replication	Guy's and St Thomas' Hospital-London	51-55	M	White	Former smoker	109	Yes	Yes	Yes	-	19.5	1.8	9.23077	Responder	NA	NA	NA		Y	Y	Y
PSORT24	PSORT Adalimumab Replication	Guy's and St Thomas' Hospital-London	36-40	M	White	Never smoked	112	No	No	Yes	-	12	3	25	Non-responder	Responder	Responder	Responder		Y	Y	Y	Y		Y
PSORT25	PSORT Adalimumab Replication	Guy's and St Thomas' Hospital-London	36-40	F	White	Former smoker	93	No	No	Yes	-	14.2	0.2	1.40845	Responder	Responder	Responder	Responder		Y	Y	Y			Y
PSORT26	PSORT Adalimumab Replication	Guy's and St Thomas' Hospital-London	41-45	M	White	Never smoked	101	Yes	Yes	Yes	-	10.1	1.8	17.8218	Responder	Responder	Non-responder	Changed treatment		Y	Y	Y			Y
PSORT27	PSORT Adalimumab Replication	Broadgreen Hospital, Liverpool	36-40	F	White	Former smoker	84	No	Yes	Yes	-	12.2	1.8	14.7541	Responder	NA	NA	NA		Y	Y	Y
PSORT28	PSORT Adalimumab Replication	Broadgreen Hospital, Liverpool	46-50	M	Asian	Current smoker	96	No	No	Yes	-	15.4	2.4	15.5844	Responder	NA	NA	NA		Y	Y	Y
PSORT29	PSORT Adalimumab Replication	Broadgreen Hospital, Liverpool	31-35	F	White	Never smoked	130	Yes	Yes	Yes	-	21.4	0.8	3.73832	Responder	Responder	NA	NA		Y	Y	Y	Y		Y
PSORT30	PSORT Adalimumab Replication	Salford Royal, Manchester	61-65	F	White	Former smoker	111	No	No	Yes	-	17.2	6.6	38.3721	Non-responder	NA	NA	NA		Y	Y	Y		Y
PSORT31	PSORT Adalimumab Replication	Salford Royal, Manchester	51-55	M	White	Former smoker	105	No	Yes	Yes	-	15.4	2	12.987	Responder	Responder	Responder	Responder		Y	Y	Y			Y
PSORT32	PSORT Adalimumab Replication	Salford Royal, Manchester	51-55	M	White	Former smoker	120	Yes	No	Yes	-	12.8	1.8	14.0625	Responder	Responder	Responder	Responder		Y	Y	Y			Y
PSORT33	PSORT Adalimumab Replication	Salford Royal, Manchester	46-50	M	White	Former smoker	82	Yes	No	Yes	-	11.6	0.4	3.44828	Responder	NA	NA	NA		Y	Y	Y	Y
PSORT34	PSORT Adalimumab Replication	Salford Royal, Manchester	21-25	F	Other	Former smoker	69	Yes	No	Yes	-	15.9	0.9	5.66038	Responder	NA	NA	NA		Y	Y	Y
PSORT35	PSORT Adalimumab Replication	Salford Royal, Manchester	36-40	F	White	Never smoked	90	No	Yes	Yes	-	15.8	4.9	31.0127	Non-responder	NA	NA	NA		Y	Y	Y
PSORT36	PSORT Adalimumab Replication	Salford Royal, Manchester	31-35	M	White	Never smoked	92	No	Yes	No	Ustekinumab	10.3	0.5	4.85437	Responder	NA	NA	NA		Y	Y	Y	Y
PSORT37	PSORT Adalimumab Replication	Royal Victoria Infirmary, Newcastle	36-40	F	White	Current smoker	111	No	No	Yes	-	13.4	3.3	24.6269	Responder	NA	NA	NA		Y	Y	Y
PSORT38	PSORT Adalimumab Replication	Royal Victoria Infirmary, Newcastle	51-55	M	White	Former smoker	124	No	No	Yes	-	23.5	6.1	25.9574	Non-responder	NA	NA	NA		Y	Y	Y
PSORT39	PSORT Adalimumab Replication	Royal Victoria Infirmary, Newcastle	46-50	M	White	Never smoked	96	No	No	Yes	-	20.7	0.3	1.44928	Responder	Responder	Responder	Responder		Y	Y	Y		Y	Y
PSORT40	PSORT Adalimumab Replication	Royal Victoria Infirmary, Newcastle	41-45	M	White	Never smoked	79	Yes	Yes	Yes	-	14.4	2.1	14.5833	Responder	Responder	Responder	Responder		Y	Y	Y			Y
PSORT41	PSORT Adalimumab Replication	Royal Victoria Infirmary, Newcastle	26-30	F	White	Never smoked	113	No	Yes	Yes	-	14.2	7.8	54.9296	Non-responder	Changed treatment	Changed treatment	Changed treatment		Y	Y	Y	Y	Y	Y
PSORT42	PSORT Adalimumab Replication	Queen Elizabeth Hospital - London	46-50	M	Other	Current smoker	113.7	No	Yes	Yes	-	30.2	3.4	11.2583	Responder	Changed treatment	Changed treatment	Changed treatment		Y	Y	Y	Y		Y
PSORT43	PSORT Adalimumab Replication	Queen Elizabeth Hospital - London	31-35	F	White	Current smoker	76	Yes	No	Yes	-	27	9.5	35.1852	Non-responder	Responder	Non-responder	Non-responder		Y	Y	Y	Y		Y
PSORT44	PSORT Ustekinumab	Guy's and St Thomas' Hospital-London	46-50	M	White	Former smoker	79.2	No	NA	No	Adalimumab	13.7	1.8	13.1387	Responder	NA	NA	NA	Y
PSORT45	PSORT Ustekinumab	Guy's and St Thomas' Hospital-London	21-25	M	Asian	Never smoked	122	Yes	NA	No	Adalimumab	14.5	17	117.241	Non-responder	NA	NA	NA	Y
PSORT46	PSORT Ustekinumab	Guy's and St Thomas' Hospital-London	36-40	F	White	Current smoker	57	Yes	NA	Yes	-	23.4	1.2	5.12821	Responder	NA	NA	NA	Y
PSORT47	PSORT Ustekinumab	Guy's and St Thomas' Hospital-London	51-55	M	White	Former smoker	97.2	No	NA	Yes	-	10.1	2.6	25.7426	Non-responder	NA	NA	NA	Y
PSORT48	PSORT Ustekinumab	Guy's and St Thomas' Hospital-London	56-60	M	White	Current smoker	98.2	No	NA	Yes	-	10.4	0.9	8.65385	Responder	NA	NA	NA	Y
PSORT49	PSORT Ustekinumab	Guy's and St Thomas' Hospital-London	31-35	F	Asian	Never smoked	92.9	No	NA	Yes	-	11.8	0.9	7.62712	Responder	NA	NA	NA	Y
PSORT50	PSORT Ustekinumab	Guy's and St Thomas' Hospital-London	61-65	F	White	Current smoker	75.3	Yes	NA	No	Etanercept, Adalimumab	12.2	2.3	18.8525	Responder	NA	NA	NA	Y
PSORT51	PSORT Ustekinumab	Guy's and St Thomas' Hospital-London	61-65	M	White	Never smoked	88.4	No	NA	Yes	-	10.6	2.2	20.7547	Responder	NA	NA	NA	Y
PSORT52	PSORT Ustekinumab	Guy's and St Thomas' Hospital-London	36-40	M	Black	Former smoker	91.8	No	NA	Yes	-	15.7	8.7	55.414	Non-responder	NA	NA	NA	Y
PSORT53	PSORT Ustekinumab	Guy's and St Thomas' Hospital-London	36-40	M	White	Former smoker	95.3	No	NA	Yes	-	18	10	55.5556	Non-responder	NA	NA	NA	Y
PSORT54	PSORT Ustekinumab	Guy's and St Thomas' Hospital-London	21-25	M	White	Never smoked	71.8	No	NA	Yes	-	16.4	0.3	1.82927	Responder	NA	NA	NA	Y
PSORT55	PSORT Ustekinumab	Guy's and St Thomas' Hospital-London	46-50	M	White	Former smoker	91.5	Yes	NA	Yes	-	15.2	4.2	27.6316	Non-responder	NA	NA	NA	Y
PSORT56	PSORT Ustekinumab	Guy's and St Thomas' Hospital-London	46-50	F	Asian	Current smoker	98.3	No	NA	No	Adalimumab	18.3	2.2	12.0219	Responder	NA	NA	NA	Y
PSORT57	PSORT Ustekinumab	Guy's and St Thomas' Hospital-London	51-55	F	White	Current smoker	92.8	Yes	NA	Yes	-	23	0	0	Responder	NA	NA	NA	Y
PSORT58	PSORT Ustekinumab	Guy's and St Thomas' Hospital-London	56-60	M	White	Never smoked	100.5	No	NA	No	Adalimumab	28.2	6.9	24.4681	Responder	NA	NA	NA	Y
PSORT59	PSORT Ustekinumab	Guy's and St Thomas' Hospital-London	71-75	M	White	Never smoked	79.95	Yes	NA	No	Adalimumab	21.8	2.3	10.5505	Responder	NA	NA	NA	Y
PSORT60	PSORT Ustekinumab	Guy's and St Thomas' Hospital-London	56-60	M	White	Current smoker	82.9	No	NA	No	Adalimumab, Etanercept	15.4	1.2	7.79221	Responder	NA	NA	NA	Y
PSORT61	PSORT Ustekinumab	Guy's and St Thomas' Hospital-London	26-30	M	White	Current smoker	93	No	NA	Yes	-	10.6	0.3	2.83019	Responder	NA	NA	NA	Y
PSORT62	PSORT Ustekinumab	Guy's and St Thomas' Hospital-London	36-40	F	White	Current smoker	87.5	No	NA	No	Etanercept, Adalimumab	19.6	1.2	6.12245	Responder	NA	NA	NA	Y
PSORT63	PSORT Ustekinumab	Guy's and St Thomas' Hospital-London	41-45	M	White	Never smoked	80	No	NA	Yes	-	12.9	5.4	41.8605	Non-responder	NA	NA	NA	Y
PSORT64	PSORT Ustekinumab	Queen Elizabeth Hospital - London	36-40	M	White	Former smoker	92.8	No	NA	Yes	-	14.8	3.9	26.3514	Non-responder	NA	NA	NA	Y
PSORT65	PSORT Ustekinumab	Queen Elizabeth Hospital - London	36-40	M	White	Former smoker	107.8	No	NA	Yes	-	19.1	6.1	31.9372	Non-responder	NA	NA	NA	Y
PSORT66	PSORT Ustekinumab	Queen Elizabeth Hospital - London	51-55	F	White	Never smoked	71.25	No	NA	Yes	-	15.9	0	0	Responder	NA	NA	NA	Y
PSORT67	PSORT Ustekinumab	West Middlesex University Hospital-London	31-35	M	White	Current smoker	80	No	NA	Yes	-	18	1.6	8.88889	Responder	NA	NA	NA	Y
SIGN01	Clinical validation	Salford Royal, Manchester	21-25	M	White	NR	NR	NR	NT	NR	NR	NA	NA	NA	Responder	NA	NA	NA		Y
SIGN02	Clinical validation	Salford Royal, Manchester	46-40	F	White	NR	NR	NR	NT	NR	NR	NA	NA	NA	Responder	NA	NA	NA		Y
SIGN03	Clinical validation	Western Infirmary, Glasgow	56-60	M	White	NR	NR	NR	NT	NR	NR	NA	NA	NA	Responder	NA	NA	NA		Y
SIGN04	Clinical validation	Western Infirmary, Glasgow	31-35	M	White	NR	NR	NR	NT	NR	NR	NA	NA	NA	Responder	NA	NA	NA		Y
SIGN05	Clinical validation	Guy's and St Thomas' Hospital-London	56-60	M	White	NR	NR	NR	NT	NR	NR	NA	NA	NA	Responder	NA	NA	NA		Y
SIGN06	Clinical validation	Guy's and St Thomas' Hospital-London	36-40	M	White	NR	NR	NR	NT	NR	NR	NA	NA	NA	Responder	NA	NA	NA		Y
BIODIP01	Clinical validation	Guy's and St Thomas' Hospital-London	46-50	M	White	Never smoked	88	No	NT	No	Etanercept	20	13.6	68	Responder	NA	NA	NA		Y
BIODIP02	Clinical validation	Queen Elizabeth Hospital - London	36-40	M	White	NR	NR	NR	NT	Yes	-	10.2	5.3	51.9608	Responder	NA	NA	NA		Y
BIODIP03	Clinical validation	West Middlesex University Hospital-London	36-40	M	White	NR	NR	No	NT	No	Etanercept	8.2	1.8	21.9512	Responder	NA	NA	NA		Y
BIODIP04	Clinical validation	West Middlesex University Hospital-London	41-45	M	Asian	NR	NR	NR	NT	No	Etanercept	20.2	4.4	21.7822	Responder	NA	NA	NA		Y
BIODIP05	Clinical validation	Guy's and St Thomas' Hospital-London	56-60	M	White	Current smoker	100	No	NT	No	Etanercept	8.4	2.5	29.7619	Non-responder	NA	NA	NA		Y
BIODIP06	Clinical validation	Guy's and St Thomas' Hospital-London	56-60	F	White	Current smoker	95	No	NT	Yes	-	10.1	1.9	18.8119	Non-responder	NA	NA	NA		Y
BIODIP07	Clinical validation	Guy's and St Thomas' Hospital-London	56-60	M	White	Former smoker	120	Yes	NT	Yes	Etanercept	15.2	12	78.9474	Responder	NA	NA	NA		Y
BIODIP08	Clinical validation	Guy's and St Thomas' Hospital-London	31-35	M	White	Never smoker	100	Yes	NT	Yes	Etanercept	14	1.6	11.4286	Non-responder	NA	NA	NA		Y
BIODIP09	Clinical validation	West Middlesex University Hospital-London	31-35	M	Asian	NR	NR	No	NT	Yes	-	18.9	2.2	11.6402	Non-responder	NA	NA	NA		Y
HV01	Healthy volunteer	St John's Institute of Dermatology-London	51-55	F	White	Current smoker	NR	No	NT	-	-	-	-	-	-	-	-	-		Y		Y	Y
HV02	Healthy volunteer	St John's Institute of Dermatology-London	26-30	M	White	Never smoked	60	No	NT	-	-	-	-	-	-	-	-	-		Y		Y	Y
HV03	Healthy volunteer	St John's Institute of Dermatology-London	46-50	M	White	NR	NR	No	NT	-	-	-	-	-	-	-	-	-				Y	Y
HV04	Healthy volunteer	St John's Institute of Dermatology-London	56-60	M	White	Never smoked	84	No	NT	-	-	-	-	-	-	-	-	-		Y		Y	Y
HV05	Healthy volunteer	St John's Institute of Dermatology-London	61-65	M	White	NR	NR	No	NT	-	-	-	-	-	-	-	-	-		Y		Y	Y
HV06	Healthy volunteer	St John's Institute of Dermatology-London	61-65	M	White	NR	NR	No	NT	-	-	-	-	-	-	-	-	-		Y		Y	Y
HV07	Healthy volunteer	St John's Institute of Dermatology-London	36-40	M	White	Never smoked	NR	No	NT	-	-	-	-	-	-	-	-	-		Y		Y	Y
HV08	Healthy volunteer	St John's Institute of Dermatology-London	31-35	F	White	Never smoked	60	No	NT	-	-	-	-	-	-	-	-	-		Y		Y	Y
HV09	Healthy volunteer	St John's Institute of Dermatology-London	31-35	F	White	Never smoked	56	No	NT	-	-	-	-	-	-	-	-	-		Y
HV10	Healthy volunteer	St John's Institute of Dermatology-London	31-35	M	Asian	NR	NR	No	NT	-	-	-	-	-	-	-	-	-				Y
HV11	Healthy volunteer	St John's Institute of Dermatology-London	31-35	M	Asian	NR	71	No	NT	-	-	-	-	-	-	-	-	-				Y
HV12	Healthy volunteer	St John's Institute of Dermatology-London	41-45	F	White	NR	70	No	NT	-	-	-	-	-	-	-	-	-				Y
HV13	Healthy volunteer	St John's Institute of Dermatology-London	41-45	M	White	Former smoker	76	No	NT	-	-	-	-	-	-	-	-	-				Y
HV14	Healthy volunteer	St John's Institute of Dermatology-London	41-45	F	White	Former smoker	70	No	NT	-	-	-	-	-	-	-	-	-				Y
HV15	Healthy volunteer	St John's Institute of Dermatology-London	31-35	M	White	NR	NR	No	NT	-	-	-	-	-	-	-	-	-				Y
HV16	Healthy volunteer	St John's Institute of Dermatology-London	46-50	F	White	NR	80	No	NT	-	-	-	-	-	-	-	-	-				Y
HV17	Healthy volunteer	St John's Institute of Dermatology-London	56-60	M	White	NR	NR	No	NT	-	-	-	-	-	-	-	-	-				Y
HV18	Healthy volunteer	St John's Institute of Dermatology-London	26-30	M	White	NR	69	No	NT	-	-	-	-	-	-	-	-	-				Y
HV19	Healthy volunteer	St John's Institute of Dermatology-London	51-55	M	White	NR	82	No	NT	-	-	-	-	-	-	-	-	-				Y
HV20	Healthy volunteer	St John's Institute of Dermatology-London	56-60	M	White	Never smoked	84	No	NT	-	-	-	-	-	-	-	-	-				Y
NA	Not available
NR	Not recorded
NT	Not tested
