## Supplemental Tables for "Enhanced NF-κB signaling in type-2 dendritic cells at baseline predicts non-response to adalimumab in psoriasis": Supplemental Table 11. Antibodies used in the study.xlsx

### Sheet: List.antibodies
Supplementary Table X: List of antibodies used
Imaging flow cytometry panel (Figure x)
Antigen	Location	Fluorochrome	Clone	Manufacturer
CD3	Surface	APC-H7	SK7	BD
CD14	Surface	APC-H7	MφP9	BD
CD20	Surface	PE/Dazzle	2H7	Biolegend
CD56	Surface	BV605	HCD56	Biolegend
HLA-DR	Surface	AF647	Tu39	BD
CD4	Surface	PerCP-Cy5.5	RPA-T4	BD
NF-κB p65 (rabbit)	Intracellular	-	D14E12	Cell Signalling
Donkey anti-rabbit IgG	Intracellular	AF488	Poly4064	BioLegend
Phosphoflow panel (Figure x)
Antigen	Location	Fluorochrome	Clone	Manufacturer
CD20	Surface	BUV395	2H7	BD
CD3	Surface	BV786	SK7	BD
CD56	Surface	PE-CF594	NCAM16.2	BD
CD16	Surface	APC	3G8	BD
CD4	Surface	APC-H7	SK3	BD
CD8	Surface	BV711	RPA-T8	BD
HLA-DR	Surface	APC-R700	G46-6	BD
CD14	Surface	BV510	MφP9	BD
CD11c	Surface	PE- Cy7	B-Ly6	BD
CD123	Surface	BV421	7G3	BD
CD1c	Surface	PerCP-Cy5.5	F10/21A3	BD
CD141	Surface	BB515	1A4	BD
NF-κB p-p65 (Ser529)	Intracellular	PE	K10-895	BD
Phosphoflow panel (Generalisation, Figure x)
Antigen	Location	Fluorochrome	Clone	Manufacturer
CD20	Surface	BUV395	2H7	BD
CD3	Surface	BV786	SK7	BD
CD56	Surface	PE-CF594	NCAM16.2	BD
CD16	Surface	APC	3G8	BD
HLA-DR	Surface	APC-R700	G46-6	BD
CD14	Surface	BV510	MφP9	BD
CD11c	Surface	PE- Cy7	B-Ly6	BD
CD123	Surface	BV421	7G3	BD
CD1c	Surface	PerCP-Cy5.5	F10/21A3	BD
CD141	Surface	BB515	1A4	BD
NF-κB p-p65 (Ser529)	Intracellular	PE	K10-895	BD
Monocyte-derived dendritic cell panel (Figure x)
Antigen	Location	Fluorochrome	Clone	Manufacturer
CD14	Surface	PE- Cy7	MφP9	BD
HLADR	Surface	APC	G46-6	BD
CD80	Surface	PerCP-Cy5.5	2D10	Biolegend
CD83	Surface	PE	HB15e	BD
CD86	Surface	BV421	2331 (FUN-1)	BD
CD40	Surface	FITC	5C3	BD
CD54	Surface	BV510	HA58	BD
Live-dead	-	FVS780	-	BD
T cell phenotyping panel (Figure x)
Antigen	Location	Fluorochrome	Clone	Manufacturer
CD3	Surface	PerCP-Cy5.5	SK7	BD
CD8	Surface	PE-Cy7	RPA-T8	BD
CD4	Surface	BV510	SK3	BD
CD25	Surface	BV421	M-A251	BD
FoxP3	Intracellular	AF488	259D/C7	BD
IL10	Intracellular	PE	JES3-19F1	BD
IL17	Intracellular	AF647	N49-653	BD
Live-dead	-	FVS780	-	BD
Dendritic cell phenotyping panel (Figure x)
Antigen	Location	Fluorochrome	Clone	Manufacturer
CD86	Surface	APC	2331 (FUN-1)	BD
CD40	Surface	APC R700	5C3	BD
Lineage Cocktail	Surface	FITC	L27 MφP9	BD
CD209	Surface	PerCP Cy5.5	DC-SIGN	BD
CD1c	Surface	BV421	F10/21A3	BD
CD141	Surface	BV510	1A4	BD
CD123	Surface	BV605	7G3	BD
CD197	Surface	BV711	150503	BD
CD80	Surface	BV786	2D3/B7-H2	BD
HLA DR	Surface	BUV395	G46-6	BD
CD83	Surface	BUV737	HB15e	BD
CD54	Surface	PE	HA58	BD
CD11c	Surface	PE CF-594	B-ly6	BD
CD274	Surface	PE-Cy7	MIH1	BD
Live-dead	-	FVS780	-	BD
Skin immunofluorescence staining (Figure x)
Primary antibodies
Antigen	Host	Fluorochrome	Clone	Manufacturer
CD11c	rabbit	-	LS-A9382	LSBio
CD11c	mouse	-	3.9	eBioscience
CD83	mouse	-	HB15e	BD
IL23	rabbit	-	ab45420	Abcam
PD-L1 (CD274)	rabbit	-	28-8	Abcam
IL17A	rabbit	-	LS‑B7397	LSBio
CD4	mouse	-	RPA-T4	BD
CD8	mouse	-	RPA-T8	BD
Secondary antibodies
Antigen	Host	Fluorochrome	Clone	Manufacturer
Mouse IgG1	Goat	Alexa Fluor 555	A-21127	Thermofisher
Rabbit IgG	Goat	Biotin	65-6140	Thermofisher
Biotin	Streptavidin	Alexa Fluor 488	S11223	Thermofisher
